# Estimating the prevalence of undiagnosed Long COVID using health insurance claims data

**DOI:** 10.64898/2026.11.24.26368867

**Authors:** Elise N. Grover, Andrew Hill, Emma J. Gunn, Rick DeVoss, Rifei Liang, Sarah E. Jolley, Marcelo C. Perraillon, Elizabeth J. Carlton

## Abstract

**Background:** Long COVID (LC) is a complex, multisystemic condition whose prevalence is poorly understood due, in part, to underdiagnosis.

**Methods:** We used the Colorado All Payer Claims Database (CO APCD), which covers approximately 70% of insured Coloradans, to train a machine learning eXtreme Gradient Boosting model to predict undiagnosed LC. The 243 candidate predictors included clinical symptoms, comorbid conditions, healthcare utilization, pharmaceutical prescriptions, and individual- and neighborhood-level socioeconomic conditions. Models were trained on a dataset of 38,064 adults (18+), including individuals with the LC diagnostic code (U09.9), and a set of comparators without the code, matched by age, sex and payer. The trained model was used to estimate the prevalence of undiagnosed LC within a larger CO APCD extract comprising 2.1 million adults. We compared diagnostic patterns across sociodemographic and geographic characteristics by calculating the ratio of predicted undiagnosed to diagnosed prevalence.

**Results:** The prevalence of undiagnosed adult LC in Colorado was estimated to be 8%, corresponding with an estimated 7 undiagnosed cases for every 1 diagnosed case. High levels of healthcare utilization and respiratory-related symptoms were top predictors of LC. Conditions that helped to rule out LC (e.g., musculoskeletal pain) were also important to model performance. Groups with higher proportions of probable, undiagnosed LC relative to diagnosed LC include younger adults, males, and urban populations.

**Conclusions:** Leveraging medical claims, neighborhood socioeconomic and geographic data in advanced machine learning algorithms can facilitate rapid estimation of the hidden burden of undiagnosed LC and identify populations less likely to receive a diagnosis.

**Significance Statement:** Long COVID is a multisystemic, disabling condition that is underdiagnosed, making it difficult to align healthcare resources with patient needs. We developed an optimized machine learning algorithm using medical claims data to identify high probability, undiagnosed Long COVID cases. We used this algorithm to estimate the prevalence of undiagnosed Long COVID and evaluate differences in diagnosis by clinical features and sociodemographic factors. These approaches demonstrate how healthcare utilization patterns can be used to identify key predictors of Long COVID and monitor the distribution of complex and emerging diseases that are not well described by existing surveillance systems.
