## Supplementary Table S1 for "Estimating the prevalence of undiagnosed Long COVID using health insurance claims data"

### Sheet: Sheet1
Table S1. Characteristics of those included in the LC-enriched training dataset, comparing between those with a LC diagnosis and those without
	LC Diagnosed Sample		No LC Diagnosis Sample		All Sample
	N	%	N	%	N	%
Total	12688	0.333	25376	0.667	38064	100
Sex*	N	%	N	%	N	%
Female	8285	0.653	16570	0.653	24855	0.653
Male	4403	0.347	8806	0.347	13209	0.347
Age category*	N	%	N	%	N	%
18 - 35	1319	0.103956	2769	0.109119	4088	0.107398
36 - 50	2871	0.226277	5654	0.222809	8525	0.223965
51 - 64	3266	0.257409	6314	0.248818	9580	0.251681
65 - 79	3762	0.296501	7699	0.303397	11461	0.301098
80+	1470	0.115858	2940	0.115858	4410	0.115858
Payer*	N	%	N	%	N	%
Medicaid	3339	0.263162	6678	0.263162	10017	0.263162
Commercial	4208	0.331652	8416	0.331652	12624	0.331652
Medicare FFS	1704	0.1343	3408	0.1343	5112	0.1343
Medicare Advantage	2442	0.192465	4884	0.192465	7326	0.192465
Dual (Medicare + Medicaid)	995	0.0784206	1990	0.0784206	2985	0.0784206
Race	N	%	N	%	N	%
American Indian/Alaska Native	85	0.007	159	0.006	244	0.006
Asian	187	0.0147383	640	0.0252207	827	0.0217266
Black/African American	364	0.0286885	981	0.0386586	1345	0.0353352
Native Hawaiian/Pacific Islander	17	0.001	27	0.001	44	0.001
White	7629	0.601277	14964	0.589691	22593	0.593553
Other	2625	0.194	4932	0.207	7557	0.199
Missing	1781	0.140369	3673	0.144743	5454	0.143285
Ethnicity	N	%	N	%	N	%
Hispanic	759	0.0598203	1599	0.0630123	2358	0.0619483
Not Hispanic	10248	0.808	20278	0.799	30526	0.802
Missing	1681	0.132	3499	0.138	5180	0.136
Urban/Rural	N	%	N	%	N	%
Urban	10525	0.829524	21918	0.86373	32443	0.852328
Rural	1665	0.131226	2740	0.107976	4405	0.115726
Frontier	460	0.0362547	634	0.0249842	1094	0.0287411
Missing	38	0.00299496	84	0.00331021	122	0.00320513
Socioeconomic variables (neighborhood level)	Mean	SD	Mean	SD	Mean	SD
Median Income ($)	76394.1	25279.9	79147.3	25027.4	78229.8	25145
Unemployment (%)	4.83813	2.06095	4.66202	2.01344	4.72072	2.03107
Uninsured (%)	7.84502	4.18707	7.6544	4.2888	7.71795	4.25606
Higest education: High School graduate (%)	22.579	9.00301	21.3814	8.8064	21.7806	8.89025
Nearest ED (miles)	4.30063	5.51683	4.05842	5.05974	4.13916	5.21774
Nearest Urgent Care (miles)	7.64016	15.3973	6.07773	12.7894	6.59858	13.7335
Distance clinic (miles)	3.38518	4.31926	3.23201	3.90544	3.28307	4.04868
Area-level missingness	N	%	N	%	N	%
Missing Median Income	43	0.00338903	77	0.00303436	120	0.00315259
Missing Unemployment	ND	ND	ND	ND	15	0.000394073
Missing Uninsured	ND	ND	ND	ND	ND	ND
Missing High School graduate	ND	ND	ND	ND	ND	ND
Missing Nearest ED	ND	ND	ND	ND	ND	ND
Missing Nearest Urgent Care	ND	ND	ND	ND	ND	ND
Missing Distance clinic	ND	ND	ND	ND	ND	ND
Charlston Comorbidity Category	N	%	N	%	N	%
Myocardial infarction	796	0.0627364	975	0.0384221	1771	0.0465269
Chronic pulmonary disease	5295	0.417323	5026	0.198061	10321	0.271149
Congestive heart failure	1595	0.125709	1591	0.062697	3186	0.0837011
Renal Disease	1817	0.143206	2591	0.102104	4408	0.115805
Connective tissue disease	752	0.0592686	824	0.0324716	1576	0.041404
Cerebrovascular	1429	0.112626	2196	0.0865385	3625	0.0952343
CCSR Categories	N	%	N	%	N	%
Malaise & fatigue	7118	0.561003	6428	0.25331	13546	0.355874
Sleep wake disorders	6068	0.478247	6532	0.257409	12600	0.331021
Respiratory signs and symptoms	10575	0.833465	10151	0.400024	20726	0.544504
Nervous system signs & symptoms	6425	0.506384	6894	0.271674	13319	0.349911
Exposure/contact with infectious disease	10690	0.842528	20042	0.789801	30732	0.807377
Esophogeal disorders	4779	0.376655	5953	0.234592	10732	0.281946
Nonspecific chest pain	4922	0.387926	4643	0.182968	9565	0.251287
Respiratory failure; insufficiency; arrest	3718	0.293033	1828	0.0720366	5546	0.145702
Fluid and electrolyte disorders	4067	0.320539	3868	0.152427	7935	0.208465
Pneumonia	4007	0.31581	1473	0.058047	5480	0.143968
Immunity disorders	763	0.0601356	588	0.0231715	1351	0.0354929
Asthma	3456	0.272	2968	0.117	6424	0.169
COPD	2297	0.181	2221	0.088	4518	0.119
Utilization	N	%	N	%	N	%
≥1 Hospitalization	2824	0.222573	2123	0.0836617	4947	0.129965
≥1 ER visit	6871	0.541535	6596	0.259931	13467	0.353799
≥1 specialist visit	10549	0.831416	15937	0.628034	26486	0.695828
≥1 Office visit	12558	0.989754	21623	0.852104	34181	0.897988
	Mean	SD	Mean	SD	Mean	SD
Mean Hospitalization	0.388083	1.02184	0.120941	0.521152	0.209988	0.73821
Mean ER visit	1.66858	3.4683	0.597691	1.8504	0.954655	2.55871
Mean specialist visit	6.78421	8.53002	3.80915	6.20992	4.80084	7.20609
Mean Office visit	18.8865	16.2455	9.46107	11.4416	12.6029	13.9636
Prescriptions	N	%	N	%	N	%
≥1 Adrenal corticosteroids	6828	0.538146	5250	0.206888	12078	0.317308
≥1 Antiasthma bronchodilators	6890	0.543033	4698	0.185136	11588	0.304435
≥1 Prescriptions	11960	0.942623	21857	0.861326	33817	0.888425
*Matching variables. Non-diagnosed individuals were matched to LC diagnosed individuals by sex, age category, and insurance type.
ND - Not Disclosed. Data is suppressed due to small cell size
This table provides a summary of the characteristics of those included in the LC-enriched training dataset, providing a side-by-side comparison of Long COVID diagnosed individuals (N=12,688) and their matched counterparts (matching on sex, age category, payer type) without a LC diagnosis (N=25,376).
