## Supplementary Table S2 for "Estimating the prevalence of undiagnosed Long COVID using health insurance claims data"

### Sheet: Sheet1
Category	Name	Description	Type	Source	Level	All Predictors, Binary, and Temporal Model	Expert Informed Model	Top 50 Model	Top 25 Model
Clinical symptoms	BLD001	Nutritional anemia	binary (binary model); count (all other models)	APCD/CCSR 2023.1	Individual	1	1
Clinical symptoms	BLD003	Aplastic anemia	binary (binary model); count (all other models)	APCD/CCSR 2023.1	Individual	1	1
Clinical symptoms	BLD006	Coagulation and hemorrhagic disorders	binary (binary model); count (all other models)	APCD/CCSR 2023.1	Individual	1	1
Clinical symptoms	BLD007	Diseases of white blood cells	binary (binary model); count (all other models)	APCD/CCSR 2023.1	Individual	1	1
Clinical symptoms	BLD008	Immunity disorders	binary (binary model); count (all other models)	APCD/CCSR 2023.1	Individual	1	1
Clinical symptoms	CIR001	Chronic rheumatic heart disease	binary (binary model); count (all other models)	APCD/CCSR 2023.1	Individual	1	1
Clinical symptoms	CIR003	Nonrheumatic and unspecified valve disorders	binary (binary model); count (all other models)	APCD/CCSR 2023.1	Individual	1	1
Clinical symptoms	CIR007	Essential hypertension	binary (binary model); count (all other models)	APCD/CCSR 2023.1	Individual	1	1	1	1
Clinical symptoms	CIR008	Hypertension with complications and secondary hypertension	binary (binary model); count (all other models)	APCD/CCSR 2023.1	Individual	1	1
Clinical symptoms	CIR011	Coronary atherosclerosis and other heart disease	binary (binary model); count (all other models)	APCD/CCSR 2023.1	Individual	1	1
Clinical symptoms	CIR012	Nonspecific chest pain	binary (binary model); count (all other models)	APCD/CCSR 2023.1	Individual	1	1
Clinical symptoms	CIR013	Acute pulmonary embolism	binary (binary model); count (all other models)	APCD/CCSR 2023.1	Individual	1	1
Clinical symptoms	CIR014	Pulmonary heart disease	binary (binary model); count (all other models)	APCD/CCSR 2023.1	Individual	1	1
Clinical symptoms	CIR015	Other and ill-defined heart disease	binary (binary model); count (all other models)	APCD/CCSR 2023.1	Individual	1	1
Clinical symptoms	CIR016	Conduction disorders	binary (binary model); count (all other models)	APCD/CCSR 2023.1	Individual	1	1
Clinical symptoms	CIR017	Cardiac dysrhythmias	binary (binary model); count (all other models)	APCD/CCSR 2023.1	Individual	1	1
Clinical symptoms	CIR019	Heart failure	binary (binary model); count (all other models)	APCD/CCSR 2023.1	Individual	1	1
Clinical symptoms	CIR026	Peripheral and visceral vascular disease	binary (binary model); count (all other models)	APCD/CCSR 2023.1	Individual	1	1
Clinical symptoms	CIR031	Hypotension	binary (binary model); count (all other models)	APCD/CCSR 2023.1	Individual	1	1
Clinical symptoms	CIR032	Other specified and unspecified circulatory disease	binary (binary model); count (all other models)	APCD/CCSR 2023.1	Individual	1	1
Clinical symptoms	CIR033	Acute phlebitis; thrombophlebitis and thromboembolism	binary (binary model); count (all other models)	APCD/CCSR 2023.1	Individual	1	1
Clinical symptoms	DEN001	Any dental condition including traumatic injury	binary (binary model); count (all other models)	APCD/CCSR 2023.1	Individual	1
Clinical symptoms	DEN002	Nontraumatic dental conditions	binary (binary model); count (all other models)	APCD/CCSR 2023.1	Individual	1
Clinical symptoms	DEN003	Caries, periodontitis, and other preventable dental conditions	binary (binary model); count (all other models)	APCD/CCSR 2023.1	Individual	1
Clinical symptoms	DIG003	Diseases of mouth; excluding dental	binary (binary model); count (all other models)	APCD/CCSR 2023.1	Individual	1
Clinical symptoms	DIG004	Esophageal disorders	binary (binary model); count (all other models)	APCD/CCSR 2023.1	Individual	1	1
Clinical symptoms	DIG007	Gastritis and duodenitis	binary (binary model); count (all other models)	APCD/CCSR 2023.1	Individual	1	1
Clinical symptoms	DIG008	Other specified and unspecified disorders of stomach and duodenum	binary (binary model); count (all other models)	APCD/CCSR 2023.1	Individual	1	1
Clinical symptoms	DIG010	Abdominal hernia	binary (binary model); count (all other models)	APCD/CCSR 2023.1	Individual	1
Clinical symptoms	DIG013	Diverticulosis and diverticulitis	binary (binary model); count (all other models)	APCD/CCSR 2023.1	Individual	1
Clinical symptoms	DIG014	Hemorrhoids	binary (binary model); count (all other models)	APCD/CCSR 2023.1	Individual	1
Clinical symptoms	DIG017	Biliary tract disease	binary (binary model); count (all other models)	APCD/CCSR 2023.1	Individual	1
Clinical symptoms	DIG019	Other specified and unspecified liver disease	binary (binary model); count (all other models)	APCD/CCSR 2023.1	Individual	1	1
Clinical symptoms	DIG021	Gastrointestinal hemorrhage	binary (binary model); count (all other models)	APCD/CCSR 2023.1	Individual	1
Clinical symptoms	DIG022	Noninfectious gastroenteritis	binary (binary model); count (all other models)	APCD/CCSR 2023.1	Individual	1
Clinical symptoms	DIG025	Other specified and unspecified gastrointestinal disorders	binary (binary model); count (all other models)	APCD/CCSR 2023.1	Individual	1	1
Clinical symptoms	EAR001	Otitis media	binary (binary model); count (all other models)	APCD/CCSR 2023.1	Individual	1
Clinical symptoms	EAR002	Diseases of middle ear and mastoid (except otitis media)	binary (binary model); count (all other models)	APCD/CCSR 2023.1	Individual	1
Clinical symptoms	EAR003	Diseases of inner ear and related conditions	binary (binary model); count (all other models)	APCD/CCSR 2023.1	Individual	1
Clinical symptoms	EAR004	Hearing loss	binary (binary model); count (all other models)	APCD/CCSR 2023.1	Individual	1	1
Clinical symptoms	EAR006	Other specified and unspecified disorders of the ear	binary (binary model); count (all other models)	APCD/CCSR 2023.1	Individual	1	1
Clinical symptoms	END001	Thyroid disorders	binary (binary model); count (all other models)	APCD/CCSR 2023.1	Individual	1	1
Clinical symptoms	END002	Diabetes mellitus without complication	binary (binary model); count (all other models)	APCD/CCSR 2023.1	Individual	1	1
Clinical symptoms	END003	Diabetes mellitus with complication	binary (binary model); count (all other models)	APCD/CCSR 2023.1	Individual	1	1
Clinical symptoms	END005	Diabetes mellitus, Type 2	binary (binary model); count (all other models)	APCD/CCSR 2023.1	Individual	1	1
Clinical symptoms	END007	Nutritional deficiencies	binary (binary model); count (all other models)	APCD/CCSR 2023.1	Individual	1	1
Clinical symptoms	END009	Obesity	binary (binary model); count (all other models)	APCD/CCSR 2023.1	Individual	1	1
Clinical symptoms	END010	Disorders of lipid metabolism	binary (binary model); count (all other models)	APCD/CCSR 2023.1	Individual	1	1	1
Clinical symptoms	END011	Fluid and electrolyte disorders	binary (binary model); count (all other models)	APCD/CCSR 2023.1	Individual	1	1
Clinical symptoms	END015	Other specified and unspecified endocrine disorders	binary (binary model); count (all other models)	APCD/CCSR 2023.1	Individual	1	1
Clinical symptoms	END016	Other specified and unspecified nutritional and metabolic disorders	binary (binary model); count (all other models)	APCD/CCSR 2023.1	Individual	1	1
Clinical symptoms	EXT003	External cause codes: fall; initial encounter	binary (binary model); count (all other models)	APCD/CCSR 2023.1	Individual	1
Clinical symptoms	EXT020	External cause codes: intent of injury, accidental/unintentional	binary (binary model); count (all other models)	APCD/CCSR 2023.1	Individual	1		1
Clinical symptoms	EYE001	Cornea and external disease	binary (binary model); count (all other models)	APCD/CCSR 2023.1	Individual	1	1
Clinical symptoms	EYE002	Cataract and other lens disorders	binary (binary model); count (all other models)	APCD/CCSR 2023.1	Individual	1		1
Clinical symptoms	EYE003	Glaucoma	binary (binary model); count (all other models)	APCD/CCSR 2023.1	Individual	1
Clinical symptoms	EYE005	Retinal and vitreous conditions	binary (binary model); count (all other models)	APCD/CCSR 2023.1	Individual	1
Clinical symptoms	EYE008	Oculofacial plastics and orbital conditions	binary (binary model); count (all other models)	APCD/CCSR 2023.1	Individual	1
Clinical symptoms	EYE009	Refractive error	binary (binary model); count (all other models)	APCD/CCSR 2023.1	Individual	1		1
Clinical symptoms	EYE010	Blindness and vision defects	binary (binary model); count (all other models)	APCD/CCSR 2023.1	Individual	1	1
Clinical symptoms	FAC003	Encounter for observation and examination for conditions ruled out (excludes infectious disease, neoplasm, mental disorders)	binary (binary model); count (all other models)	APCD/CCSR 2023.1	Individual	1		1	1
Clinical symptoms	FAC007	Encounter for mental health conditions	binary (binary model); count (all other models)	APCD/CCSR 2023.1	Individual	1	1
Clinical symptoms	FAC008	Neoplasm-related encounters	binary (binary model); count (all other models)	APCD/CCSR 2023.1	Individual	1	1	1	1
Clinical symptoms	FAC009	Implant, device or graft related encounter	binary (binary model); count (all other models)	APCD/CCSR 2023.1	Individual	1		1
Clinical symptoms	FAC010	Other aftercare encounter	binary (binary model); count (all other models)	APCD/CCSR 2023.1	Individual	1		1
Clinical symptoms	FAC012	Other specified encounters and counseling	binary (binary model); count (all other models)	APCD/CCSR 2023.1	Individual	1
Clinical symptoms	FAC013	Contraceptive and procreative management	binary (binary model); count (all other models)	APCD/CCSR 2023.1	Individual	1
Clinical symptoms	FAC014	Medical examination/evaluation	binary (binary model); count (all other models)	APCD/CCSR 2023.1	Individual	1		1	1
Clinical symptoms	FAC016	Exposure, encounters, screening or contact with infectious disease	binary (binary model); count (all other models)	APCD/CCSR 2023.1	Individual	1	1	1	1
Clinical symptoms	FAC019	Socioeconomic/psychosocial factors	binary (binary model); count (all other models)	APCD/CCSR 2023.1	Individual	1
Clinical symptoms	FAC020	Lifestyle/life management factors	binary (binary model); count (all other models)	APCD/CCSR 2023.1	Individual	1	1
Clinical symptoms	FAC021	Personal/family history of disease (discontinued in v2025.1)	binary (binary model); count (all other models)	APCD/CCSR 2023.1	Individual	1		1	1
Clinical symptoms	FAC022	Acquired absence of limb or organ	binary (binary model); count (all other models)	APCD/CCSR 2023.1	Individual	1
Clinical symptoms	FAC025	Other specified status	binary (binary model); count (all other models)	APCD/CCSR 2023.1	Individual	1		1	1
Clinical symptoms	GEN002	Acute and unspecified renal failure	binary (binary model); count (all other models)	APCD/CCSR 2023.1	Individual	1	1
Clinical symptoms	GEN003	Chronic kidney disease	binary (binary model); count (all other models)	APCD/CCSR 2023.1	Individual	1	1
Clinical symptoms	GEN004	Urinary tract infections	binary (binary model); count (all other models)	APCD/CCSR 2023.1	Individual	1
Clinical symptoms	GEN005	Calculus of urinary tract	binary (binary model); count (all other models)	APCD/CCSR 2023.1	Individual	1
Clinical symptoms	GEN006	Other specified and unspecified diseases of kidney and ureters	binary (binary model); count (all other models)	APCD/CCSR 2023.1	Individual	1
Clinical symptoms	GEN007	Other specified and unspecified diseases of bladder and urethra	binary (binary model); count (all other models)	APCD/CCSR 2023.1	Individual	1	1
Clinical symptoms	GEN008	Urinary incontinence	binary (binary model); count (all other models)	APCD/CCSR 2023.1	Individual	1
Clinical symptoms	GEN009	Hematuria	binary (binary model); count (all other models)	APCD/CCSR 2023.1	Individual	1
Clinical symptoms	GEN012	Hyperplasia of prostate	binary (binary model); count (all other models)	APCD/CCSR 2023.1	Individual	1
Clinical symptoms	GEN017	Nonmalignant breast conditions	binary (binary model); count (all other models)	APCD/CCSR 2023.1	Individual	1
Clinical symptoms	GEN018	Inflammatory diseases of female pelvic organs	binary (binary model); count (all other models)	APCD/CCSR 2023.1	Individual	1
Clinical symptoms	GEN021	Menstrual disorders	binary (binary model); count (all other models)	APCD/CCSR 2023.1	Individual	1	1
Clinical symptoms	GEN023	Menopausal disorders	binary (binary model); count (all other models)	APCD/CCSR 2023.1	Individual	1	1
Clinical symptoms	GEN025	Other specified female genital disorders	binary (binary model); count (all other models)	APCD/CCSR 2023.1	Individual	1
Clinical symptoms	INF002	Septicemia	binary (binary model); count (all other models)	APCD/CCSR 2023.1	Individual	1
Clinical symptoms	INF003	Bacterial infections	binary (binary model); count (all other models)	APCD/CCSR 2023.1	Individual	1
Clinical symptoms	INF004	Fungal infections	binary (binary model); count (all other models)	APCD/CCSR 2023.1	Individual	1
Clinical symptoms	INF008	Viral infection	binary (binary model); count (all other models)	APCD/CCSR 2023.1	Individual	1	1
Clinical symptoms	INF011	Sequela of specified infectious disease conditions	binary (binary model); count (all other models)	APCD/CCSR 2023.1	Individual	1	1	1	1
Clinical symptoms	INJ012	Open wounds to limbs, initial encounter	binary (binary model); count (all other models)	APCD/CCSR 2023.1	Individual	1
Clinical symptoms	INJ017	Superficial injury; contusion, initial encounter	binary (binary model); count (all other models)	APCD/CCSR 2023.1	Individual	1
Clinical symptoms	INJ024	Sprains and strains, initial encounter	binary (binary model); count (all other models)	APCD/CCSR 2023.1	Individual	1
Clinical symptoms	INJ027	Other unspecified injury	binary (binary model); count (all other models)	APCD/CCSR 2023.1	Individual	1		1	1
Clinical symptoms	INJ028	Adverse effects of drugs and medicaments, initial encounter	binary (binary model); count (all other models)	APCD/CCSR 2023.1	Individual	1	1
Clinical symptoms	INJ030	Drug induced or toxic related condition	binary (binary model); count (all other models)	APCD/CCSR 2023.1	Individual	1
Clinical symptoms	INJ031	Allergic reactions	binary (binary model); count (all other models)	APCD/CCSR 2023.1	Individual	1	1
Clinical symptoms	MBD002	Depressive disorders	binary (binary model); count (all other models)	APCD/CCSR 2023.1	Individual	1	1
Clinical symptoms	MBD005	Anxiety and fear-related disorders	binary (binary model); count (all other models)	APCD/CCSR 2023.1	Individual	1	1
Clinical symptoms	MBD007	Trauma- and stressor-related disorders	binary (binary model); count (all other models)	APCD/CCSR 2023.1	Individual	1	1
Clinical symptoms	MBD014	Neurodevelopmental disorders	binary (binary model); count (all other models)	APCD/CCSR 2023.1	Individual	1
Clinical symptoms	MUS003	Rheumatoid arthritis and related disease	binary (binary model); count (all other models)	APCD/CCSR 2023.1	Individual	1	1
Clinical symptoms	MUS006	Osteoarthritis	binary (binary model); count (all other models)	APCD/CCSR 2023.1	Individual	1		1
Clinical symptoms	MUS007	Other specified joint disorders	binary (binary model); count (all other models)	APCD/CCSR 2023.1	Individual	1	1
Clinical symptoms	MUS009	Tendon and synovial disorders	binary (binary model); count (all other models)	APCD/CCSR 2023.1	Individual	1	1
Clinical symptoms	MUS010	Musculoskeletal pain, not low back pain	binary (binary model); count (all other models)	APCD/CCSR 2023.1	Individual	1	1	1	1
Clinical symptoms	MUS011	Spondylopathies/spondyloarthropathy (including infective)	binary (binary model); count (all other models)	APCD/CCSR 2023.1	Individual	1		1
Clinical symptoms	MUS012	Biomechanical lesions	binary (binary model); count (all other models)	APCD/CCSR 2023.1	Individual	1	1
Clinical symptoms	MUS013	Osteoporosis	binary (binary model); count (all other models)	APCD/CCSR 2023.1	Individual	1
Clinical symptoms	MUS021	Acquired foot deformities	binary (binary model); count (all other models)	APCD/CCSR 2023.1	Individual	1
Clinical symptoms	MUS025	Other specified connective tissue disease	binary (binary model); count (all other models)	APCD/CCSR 2023.1	Individual	1	1	1
Clinical symptoms	MUS026	Muscle disorders	binary (binary model); count (all other models)	APCD/CCSR 2023.1	Individual	1	1
Clinical symptoms	MUS028	Other specified bone disease and musculoskeletal deformities	binary (binary model); count (all other models)	APCD/CCSR 2023.1	Individual	1
Clinical symptoms	MUS038	Low back pain	binary (binary model); count (all other models)	APCD/CCSR 2023.1	Individual	1	1	1
Clinical symptoms	NEO072	Neoplasms of unspecified nature or uncertain behavior	binary (binary model); count (all other models)	APCD/CCSR 2023.1	Individual	1
Clinical symptoms	NEO073	Benign neoplasms	binary (binary model); count (all other models)	APCD/CCSR 2023.1	Individual	1		1
Clinical symptoms	NVS006	Other nervous system disorders (often hereditary or degenerative)	binary (binary model); count (all other models)	APCD/CCSR 2023.1	Individual	1	1
Clinical symptoms	NVS010	Headache; including migraine	binary (binary model); count (all other models)	APCD/CCSR 2023.1	Individual	1	1
Clinical symptoms	NVS011	Neurocognitive disorders	binary (binary model); count (all other models)	APCD/CCSR 2023.1	Individual	1	1
Clinical symptoms	NVS015	Polyneuropathies	binary (binary model); count (all other models)	APCD/CCSR 2023.1	Individual	1	1
Clinical symptoms	NVS016	Sleep wake disorders	binary (binary model); count (all other models)	APCD/CCSR 2023.1	Individual	1	1	1
Clinical symptoms	NVS017	Nerve and nerve root disorders	binary (binary model); count (all other models)	APCD/CCSR 2023.1	Individual	1
Clinical symptoms	NVS019	Nervous system pain and pain syndromes	binary (binary model); count (all other models)	APCD/CCSR 2023.1	Individual	1
Clinical symptoms	NVS020	Other nervous system disorders (neither hereditary nor degenerative)	binary (binary model); count (all other models)	APCD/CCSR 2023.1	Individual	1	1
Clinical symptoms	RSP001	Sinusitis	binary (binary model); count (all other models)	APCD/CCSR 2023.1	Individual	1	1
Clinical symptoms	RSP002	Pneumonia (except that caused by tuberculosis)	binary (binary model); count (all other models)	APCD/CCSR 2023.1	Individual	1	1	1	1
Clinical symptoms	RSP005	Acute bronchitis	binary (binary model); count (all other models)	APCD/CCSR 2023.1	Individual	1	1
Clinical symptoms	RSP006	Other specified upper respiratory infections	binary (binary model); count (all other models)	APCD/CCSR 2023.1	Individual	1	1	1
Clinical symptoms	RSP007	Other specified and unspecified upper respiratory disease	binary (binary model); count (all other models)	APCD/CCSR 2023.1	Individual	1	1	1
Clinical symptoms	RSP008	Chronic obstructive pulmonary disease and bronchiectasis	binary (binary model); count (all other models)	APCD/CCSR 2023.1	Individual	1	1	1
Clinical symptoms	RSP009	Asthma	binary (binary model); count (all other models)	APCD/CCSR 2023.1	Individual	1	1
Clinical symptoms	RSP011	Pleurisy, pleural effusion and pulmonary collapse	binary (binary model); count (all other models)	APCD/CCSR 2023.1	Individual	1	1
Clinical symptoms	RSP012	Respiratory failure; insufficiency; arrest	binary (binary model); count (all other models)	APCD/CCSR 2023.1	Individual	1	1	1	1
Clinical symptoms	RSP016	Other specified and unspecified lower respiratory disease	binary (binary model); count (all other models)	APCD/CCSR 2023.1	Individual	1	1
Clinical symptoms	SKN001	Skin and subcutaneous tissue infections	binary (binary model); count (all other models)	APCD/CCSR 2023.1	Individual	1	1	1
Clinical symptoms	SKN002	Other specified inflammatory condition of skin	binary (binary model); count (all other models)	APCD/CCSR 2023.1	Individual	1	1
Clinical symptoms	SKN005	Contact dermatitis	binary (binary model); count (all other models)	APCD/CCSR 2023.1	Individual	1	1
Clinical symptoms	SKN007	Other specified and unspecified skin disorders	binary (binary model); count (all other models)	APCD/CCSR 2023.1	Individual	1	1	1
Clinical symptoms	SYM001	Syncope	binary (binary model); count (all other models)	APCD/CCSR 2023.1	Individual	1	1
Clinical symptoms	SYM002	Fever	binary (binary model); count (all other models)	APCD/CCSR 2023.1	Individual	1	1
Clinical symptoms	SYM004	Nausea and vomiting	binary (binary model); count (all other models)	APCD/CCSR 2023.1	Individual	1	1
Clinical symptoms	SYM005	Dysphagia	binary (binary model); count (all other models)	APCD/CCSR 2023.1	Individual	1	1
Clinical symptoms	SYM006	Abdominal pain and other digestive/abdomen signs and symptoms	binary (binary model); count (all other models)	APCD/CCSR 2023.1	Individual	1	1	1	1
Clinical symptoms	SYM007	Malaise and fatigue	binary (binary model); count (all other models)	APCD/CCSR 2023.1	Individual	1	1	1	1
Clinical symptoms	SYM010	Nervous system signs and symptoms	binary (binary model); count (all other models)	APCD/CCSR 2023.1	Individual	1	1	1	1
Clinical symptoms	SYM011	Genitourinary signs and symptoms	binary (binary model); count (all other models)	APCD/CCSR 2023.1	Individual	1	1
Clinical symptoms	SYM012	Circulatory signs and symptoms	binary (binary model); count (all other models)	APCD/CCSR 2023.1	Individual	1	1
Clinical symptoms	SYM013	Respiratory signs and symptoms	binary (binary model); count (all other models)	APCD/CCSR 2023.1	Individual	1	1	1	1
Clinical symptoms	SYM014	Skin/Subcutaneous signs and symptoms	binary (binary model); count (all other models)	APCD/CCSR 2023.1	Individual	1	1
Clinical symptoms	SYM015	General sensation/perception signs and symptoms	binary (binary model); count (all other models)	APCD/CCSR 2023.1	Individual	1	1
Clinical symptoms	SYM016	Other general signs and symptoms	binary (binary model); count (all other models)	APCD/CCSR 2023.1	Individual	1	1
Clinical symptoms	SYM017	Abnormal findings without diagnosis	binary (binary model); count (all other models)	APCD/CCSR 2023.1	Individual	1	1	1
Comorbid conditions	CC_GRP_1	Myocardial Infarction	binary	APCD/CCI	Individual	1	1
Comorbid conditions	CC_GRP_2	Congestive Heart Failure	binary	APCD/CCI	Individual	1	1
Comorbid conditions	CC_GRP_3	Peripheral Vascular Disease	binary	APCD/CCI	Individual	1	1
Comorbid conditions	CC_GRP_4	Cerebrovascular Disease	binary	APCD/CCI	Individual	1	1
Comorbid conditions	CC_GRP_5	Dementia	binary	APCD/CCI	Individual	1	1
Comorbid conditions	CC_GRP_6	Chronic Pulmonary Disease	binary	APCD/CCI	Individual	1	1
Comorbid conditions	CC_GRP_7	Connective Tissue Disease - Rheumatic Disease	binary	APCD/CCI	Individual	1	1
Comorbid conditions	CC_GRP_8	Peptic Ulcer Disease	binary	APCD/CCI	Individual	1	1
Comorbid conditions	CC_GRP_9	Mild Liver Disease	binary	APCD/CCI	Individual	1	1
Comorbid conditions	CC_GRP_10	Diabetes without complications	binary	APCD/CCI	Individual	1	1
Comorbid conditions	CC_GRP_11	Diabetes with complications	binary	APCD/CCI	Individual	1	1
Comorbid conditions	CC_GRP_12	Paraplegia and Hemiplegia	binary	APCD/CCI	Individual	1	1
Comorbid conditions	CC_GRP_13	Renal Disease	binary	APCD/CCI	Individual	1	1
Comorbid conditions	CC_GRP_14	Cancer	binary	APCD/CCI	Individual	1	1
Comorbid conditions	CC_GRP_15	Moderate or Severe Liver Disease	binary	APCD/CCI	Individual	1	1
Comorbid conditions	CC_GRP_16	Metastatic Carcinoma	binary	APCD/CCI	Individual	1	1
Comorbid conditions	CC_GRP_17	AIDS/HIV	binary	APCD/CCI	Individual	1	1
Comorbid conditions	CC_GRP_18	Lung Cancer	binary	APCD/CCI	Individual	1	1
Comorbid conditions	TOT_GRP	Total number of comorbid conditions diagnosed over the study period	count	APCD/CCI	Individual	1	1
Pharmaceutical prescriptions	ACE_INHIBITORS	ACE inhibitors (any/none) prescribed during the study period (binary model); number of prescriptions for ACE inhibitors received during the study period (all other models)	binary (binary model); count (all other models)	APCD	Individual	1	1
Pharmaceutical prescriptions	ADRENAL_CORTICOSTERIODS	Corticosteroids (any/none) prescribed during the study period (binary model); number of prescriptions for corticosteroids received during the study period (all other models)	binary (binary model); count (all other models)	APCD	Individual	1	1	1	1
Pharmaceutical prescriptions	ALPHA_BLOCKERS_RELATED	Alpha blockers (any/none) prescribed during the study period (binary model); number of prescriptions for alpha blockers received during the study period (all other models)	binary (binary model); count (all other models)	APCD	Individual	1	1
Pharmaceutical prescriptions	ANALGESICS	Analgesics (any/none) prescribed during the study period (binary model); number of prescriptions for analgesics received during the study period (all other models)	binary (binary model); count (all other models)	APCD	Individual	1	1
Pharmaceutical prescriptions	ANGIOTENSIN_II_INHIBITOR	Angiotensin II receptor blockers (any/none) prescribed during the study period (binary model); number of prescriptions for angiotensin II receptor blockers received during the study period (all other models)	binary (binary model); count (all other models)	APCD	Individual	1	1
Pharmaceutical prescriptions	ANTIASTHMA_BRONCHODILATORS	Bronchodilators (any/none) prescribed during the study period (binary model); number of prescriptions for bronchodilators received during the study period (all other models)	binary (binary model); count (all other models)	APCD	Individual	1	1	1	1
Pharmaceutical prescriptions	ANTICOAGULANTS	Anticoagulants (any/none) prescribed during the study period (binary model); number of prescriptions for anticoagulants received during the study period (all other models)	binary (binary model); count (all other models)	APCD	Individual	1	1
Pharmaceutical prescriptions	ANTICONVULSANTS	Anticonvulsants (any/none) prescribed during the study period (binary model); number of prescriptions for anticonvulsants received during the study period (all other models)	binary (binary model); count (all other models)	APCD	Individual	1	1
Pharmaceutical prescriptions	ANTIDEPRESSANTS	Antidepressants (any/none) prescribed during the study period (binary model); number of prescriptions for antidepressants received during the study period (all other models)	binary (binary model); count (all other models)	APCD	Individual	1	1
Pharmaceutical prescriptions	ANTIEMETICS	Antiemetics (any/none) prescribed during the study period (binary model); number of prescriptions for antiemetics received during the study period (all other models)	binary (binary model); count (all other models)	APCD	Individual	1	1	1
Pharmaceutical prescriptions	ANTIFUNGALS	Antifungals (any/none) prescribed during the study period (binary model); number of prescriptions for antifungals received during the study period (all other models)	binary (binary model); count (all other models)	APCD	Individual	1	1
Pharmaceutical prescriptions	ANTIHISTAMINES_PIPERAZINE	Antihistamine piperazine (any/none) prescribed during the study period (binary model); number of prescriptions for antihistamine piperazine received during the study period (all other models)	binary (binary model); count (all other models)	APCD	Individual	1	1
Pharmaceutical prescriptions	ANTIHYPERTENSIVE_COMBINATIONS	Antihypertensives (any/none) prescribed during the study period (binary model); number of prescriptions for antihypertensives received during the study period (all other models)	binary (binary model); count (all other models)	APCD	Individual	1	1
Pharmaceutical prescriptions	ANTILIPEMIC_AGENTS	Antilipemics (any/none) prescribed during the study period (binary model); number of prescriptions for antilipemics received during the study period (all other models)	binary (binary model); count (all other models)	APCD	Individual	1	1
Pharmaceutical prescriptions	ANTIPSYCHOTICS	Antipsychotics (any/none) prescribed during the study period (binary model); number of prescriptions for antipsychotics received during the study period (all other models)	binary (binary model); count (all other models)	APCD	Individual	1	1
Pharmaceutical prescriptions	ANTIRHEUMATICS	Antirheumatics (any/none) prescribed during the study period (binary model); number of prescriptions for antirheumatics received during the study period (all other models)	binary (binary model); count (all other models)	APCD	Individual	1	1
Pharmaceutical prescriptions	ANTISPASMODICS_URINARY	Urinary antispasmodics (any/none) prescribed during the study period (binary model); number of prescriptions for urinary antispasmodics received during the study period (all other models)	binary (binary model); count (all other models)	APCD	Individual	1	1
Pharmaceutical prescriptions	ANTITUSSIVES_EXPECTORANTS	Antitussives/expectorants (any/none) prescribed during the study period (binary model); number of prescriptions for antitussives/expectorants received during the study period (all other models)	binary (binary model); count (all other models)	APCD	Individual	1	1	1
Pharmaceutical prescriptions	ANTIULCER_AGENTS	Antiulcer agents (any/none) prescribed during the study period (binary model); number of prescriptions for antiulcer agents received during the study period (all other models)	binary (binary model); count (all other models)	APCD	Individual	1	1
Pharmaceutical prescriptions	ANTIVIRALS	Antivirals (any/none) prescribed during the study period (binary model); number of prescriptions for antivirals received during the study period (all other models)	binary (binary model); count (all other models)	APCD	Individual	1	1
Pharmaceutical prescriptions	ANTI_INFECTIVES_OTHER	Other anti-infectives (any/none) prescribed during the study period (binary model); number of prescriptions for other anti-infectives received during the study period (all other models)	binary (binary model); count (all other models)	APCD	Individual	1	1
Pharmaceutical prescriptions	ANTI_INFECTIVE_TOPICAL	Topical anti-infectives (any/none) prescribed during the study period (binary model); number of prescriptions for topical anti-infectives received during the study period (all other models)	binary (binary model); count (all other models)	APCD	Individual	1	1
Pharmaceutical prescriptions	ANTI_INFECTIVE_TOPICAL_OPHTHALMI	Topical opthalmic anti-infectives (any/none) prescribed during the study period (binary model); number of prescriptions for topical opthalmic anti-infectives received during the study period (all other models)	binary (binary model); count (all other models)	APCD	Individual	1	1
Pharmaceutical prescriptions	ANTI_INFLAMMATORIES_NASAL	Nasal anti-inflammatories (any/none) prescribed during the study period (binary model); number of prescriptions for nasal anti-inflammatories received during the study period (all other models)	binary (binary model); count (all other models)	APCD	Individual	1	1
Pharmaceutical prescriptions	ANTI_INFLAMMATORIES_TOPICAL_OPHT	Topical opthalmic anti-inflammatories (any/none) prescribed during the study period (binary model); number of prescriptions for topical opthalmic anti-inflammatories received during the study period (all other models)	binary (binary model); count (all other models)	APCD	Individual	1	1
Pharmaceutical prescriptions	ANTI_INFLAMMATORY_TOPICAL	Topical anti-inflammatories (any/none) prescribed during the study period (binary model); number of prescriptions for topical anti-inflammatories received during the study period (all other models)	binary (binary model); count (all other models)	APCD	Individual	1	1
Pharmaceutical prescriptions	BETA_BLOCKERS_RELATED	Beta blockers (any/none) prescribed during the study period (binary model); number of prescriptions for beta blockers received during the study period (all other models)	binary (binary model); count (all other models)	APCD	Individual	1	1
Pharmaceutical prescriptions	BLOOD_GLUCOSE_REGULATION_AGENTS	Blood glucose regulation agents (any/none) prescribed during the study period (binary model); number of prescriptions for blood glucose regulation agents received during the study period (all other models)	binary (binary model); count (all other models)	APCD	Individual	1	1
Pharmaceutical prescriptions	CALCIUM_CHANNEL_BLOCKERS	Calcium channel blockers (any/none) prescribed during the study period (binary model); number of prescriptions for calcium channel blockers received during the study period (all other models)	binary (binary model); count (all other models)	APCD	Individual	1	1
Pharmaceutical prescriptions	CNS_MEDICATIONS_OTHER	Other CNS medications (any/none) prescribed during the study period (binary model); number of prescriptions for other CNS medications received during the study period (all other models)	binary (binary model); count (all other models)	APCD	Individual	1	1
Pharmaceutical prescriptions	CNS_STIMULANTS	CNS stimulants (any/none) prescribed during the study period (binary model); number of prescriptions for CNS stimulants received during the study period (all other models)	binary (binary model); count (all other models)	APCD	Individual	1	1
Pharmaceutical prescriptions	DIURETICS	Diuretics (any/none) prescribed during the study period (binary model); number of prescriptions for diuretics received during the study period (all other models)	binary (binary model); count (all other models)	APCD	Individual	1	1
Pharmaceutical prescriptions	ELECTROLYTES_MINERALS	Electrolytes/minerals (any/none) prescribed during the study period (binary model); number of prescriptions for electrolytes/minerals received during the study period (all other models)	binary (binary model); count (all other models)	APCD	Individual	1	1
Pharmaceutical prescriptions	ERYTHROMYCINS_MACROLIDES	Erythromycin antibiotics (any/none) prescribed during the study period (binary model); number of prescriptions for erythromycin antibiotics received during the study period (all other models)	binary (binary model); count (all other models)	APCD	Individual	1	1
Pharmaceutical prescriptions	GASTRIC_MEDICATIONS_OTHER	Gastric medications (any/none) prescribed during the study period (binary model); number of prescriptions for gastric medications received during the study period (all other models)	binary (binary model); count (all other models)	APCD	Individual	1	1
Pharmaceutical prescriptions	HORMONES_SYNTHETICS_MODIFIERS_OT	Synthetic hormones (any/none) prescribed during the study period (binary model); number of prescriptions for synthetic hormones received during the study period (all other models)	binary (binary model); count (all other models)	APCD	Individual	1	1
Pharmaceutical prescriptions	LAXATIVES	Laxatives (any/none) prescribed during the study period (binary model); number of prescriptions for laxatives received during the study period (all other models)	binary (binary model); count (all other models)	APCD	Individual	1	1
Pharmaceutical prescriptions	LINCOMYCINS	Lincomycin antibiotics (any/none) prescribed during the study period (binary model); number of prescriptions for lincomycin antibiotics received during the study period (all other models)	binary (binary model); count (all other models)	APCD	Individual	1	1
Pharmaceutical prescriptions	LOCAL_ANESTHETICS_TOPICAL	Topical local anesthetics (any/none) prescribed during the study period (binary model); number of prescriptions for topical local anesthetics received during the study period (all other models)	binary (binary model); count (all other models)	APCD	Individual	1	1
Pharmaceutical prescriptions	MOUTHWASHES	Mouthwashes (any/none) prescribed during the study period (binary model); number of prescriptions for mouthwashes received during the study period (all other models)	binary (binary model); count (all other models)	APCD	Individual	1	1
Pharmaceutical prescriptions	NITROFURANS_ANTIMICROBIALS	Nitrofuran antibiotics (any/none) prescribed during the study period (binary model); number of prescriptions for nitrofuran antibiotics received during the study period (all other models)	binary (binary model); count (all other models)	APCD	Individual	1	1
Pharmaceutical prescriptions	PARASYMPATHOLYTICS	Parasympatholytics (any/none) prescribed during the study period (binary model); number of prescriptions for parasympatholytics received during the study period (all other models)	binary (binary model); count (all other models)	APCD	Individual	1	1
Pharmaceutical prescriptions	PENICILLINS_AND_BETA_LACTAM_ANTI	Beta-lactam antibiotics (any/none) prescribed during the study period (binary model); number of prescriptions for beta-lactam antibiotics received during the study period (all other models)	binary (binary model); count (all other models)	APCD	Individual	1	1
Pharmaceutical prescriptions	QUINOLONES	Quinolones (any/none) prescribed during the study period (binary model); number of prescriptions for quinolones received during the study period (all other models)	binary (binary model); count (all other models)	APCD	Individual	1	1
Pharmaceutical prescriptions	SEDATIVES_HYPONTICS	Sedatives/hypnotics (any/none) prescribed during the study period (binary model); number of prescriptions for sedatives/hypnotics received during the study period (all other models)	binary (binary model); count (all other models)	APCD	Individual	1	1
Pharmaceutical prescriptions	SKELETAL_MUSCLE_RELAXANTS	Muscle relaxants (any/none) prescribed during the study period (binary model); number of prescriptions for muscle relaxants received during the study period (all other models)	binary (binary model); count (all other models)	APCD	Individual	1	1
Pharmaceutical prescriptions	SULFONAMIDE_RELATED_ANTIMICROBIA	Sulfonamide antibiotics (any/none) prescribed during the study period (binary model); number of prescriptions for sulfonamide antibiotics received during the study period (all other models)	binary (binary model); count (all other models)	APCD	Individual	1	1
Pharmaceutical prescriptions	TETRACYCLINES	Tetracycline antibiotics (any/none) prescribed during the study period (binary model); number of prescriptions for tetracycline antibiotics received during the study period (all other models)	binary (binary model); count (all other models)	APCD	Individual	1	1
Pharmaceutical prescriptions	THYROID_MODIFIERS	Thyroid modifiers (any/none) prescribed during the study period (binary model); number of prescriptions for thyroid modifiers received during the study period (all other models)	binary (binary model); count (all other models)	APCD	Individual	1	1
Pharmaceutical prescriptions	VACCINES	Vaccines (any/none) prescribed during the study period (binary model); number of prescriptions for vaccines received during the study period (all other models)	binary (binary model); count (all other models)	APCD	Individual	1	1
Pharmaceutical prescriptions	VITAMIN_D	Vitamin D (any/none) prescribed during the study period (binary model); number of prescriptions for vitamin D received during the study period (all other models)	binary (binary model); count (all other models)	APCD	Individual	1	1
Pharmaceutical prescriptions	num_rx_pre_post	Total number of prescriptions received over the study period	count	APCD	Individual	1	1	1	1
Healthcare utilitization	hospitalization	Hospital admission (any/none) during the study period (binary model); number of hospital admissions during the study period (all other models)	binary (binary model); count (all other models)	APCD	Individual	1	1	1
Healthcare utilitization	ER	ER visit (any/none) during the study period (binary model); number of ER visits during the study period (all other models)	binary (binary model); count (all other models)	APCD	Individual	1	1	1	1
Healthcare utilitization	specialist	Specialist visit (any/none) during the study period (binary model); number of specialist visits during the study period (all other models)	binary (binary model); count (all other models)	APCD	Individual	1	1	1	1
Healthcare utilitization	office_visit	Outpatient office visit (any/none) during the study period (binary model); number of outpatient office visits during the study period (all other models)	binary (binary model); count (all other models)	APCD	Individual	1	1	1	1
Individual demographics	sex	Female, male	categorical	APCD	Individual	1	1
Individual demographics	age	18-35, 36-50, 51-64, 65-79, 80+	categorical	APCD	Individual	1	1	1	1
Individual demographics	ins_type	Commercial, dual insurance (Meidaid and Medicare), Medicaid, Medicare Advantage, Medicare Fee-For-Service (FFS)/Traditional Medicare	categorical	APCD	Individual	1	1	1	1
Individual demographics	race	Asian, Black, missing, other/unknown, White	categorical	APCD	Individual	1	1	1	1
Individual demographics	hispanic	Hispanic, non-Hispanic, unknown, missing	categorical	APCD	Individual	1	1
Individual demographics	urban	Frontier, rural, urban, missing	categorical	APCD	Individual	1	1
Neighborhood socioeconomic conditions	ACS_MEDIAN_HH_INC_ZC	Median household income (dollars, inflation-adjusted to data file year)	continuous	AHRQ 2020 ZIP	ZCTA	1	1	1
Neighborhood socioeconomic conditions	ACS_PCT_UNEMPLOY_ZC	Percentage of civilian labor force that is unemployed (ages 16 and over)	continuous	AHRQ 2020 ZIP	ZCTA	1	1	1
Neighborhood socioeconomic conditions	ACS_PCT_UNINSURED_ZC	Percentage of population with no health insurance coverage	continuous	AHRQ 2020 ZIP	ZCTA	1	1
Neighborhood socioeconomic conditions	ACS_PCT_HS_GRADUATE_ZC	Percentage of population with only high school diploma (ages 25 and over)	continuous	AHRQ 2020 ZIP	ZCTA	1	1
Neighborhood socioeconomic conditions	POS_DIST_ED_ZP	Distance in miles to the nearest emergency department, calculated using population weighted ZIP centroids	continuous	AHRQ 2020 ZIP	ZIP code	1	1	1
Neighborhood socioeconomic conditions	HIFLD_DIST_UC_ZP	Distance in miles to the nearest urgent care, calculated using population weighted ZIP centroids	continuous	AHRQ 2020 ZIP	ZIP code	1	1
Neighborhood socioeconomic conditions	POS_DIST_CLINIC_ZP	Distance in miles to the nearest health clinic (FQHC, RHC), calculated using population weighted ZIP centroids	continuous	AHRQ 2020 ZIP	ZIP code	1	1	1
Total number of predictors						243	186	50	25

### Sheet: README
Variable name	Variable description
Category	Category in which the predictor belongs (e.g., clinical symptoms, pharmaceutical prescriptions, etc.)
Name	Name of the predictor in the source data
Description	Detailed description of the predictor. For models that define the predictor slightly differently, the individual descriptions for the predictor in each model are provided.
Type	Type of predictor value (e.g., categorical, continuous, etc.) For models that define the predictor slightly differently, the predictor type for each model is provided.
Source	Source from where data was obtained
Level	Spatial scale of the data (e.g., individual-level, ZCTA-level, etc.)
All Predictors, Binary, and Temporal Model	Indication of whether the predictor is included in the all predictors, binary, and temporal models (1 = yes, blank = no)
Expert Informed Model	Indication of whether the predictor is included in the expert informed model (1 = yes, blank = no)
Top 50 Model	Indication of whether the predictor is included in the top 50 model (1 = yes, blank = no)
Top 25 Model	Indication of whether the predictor is included in the top 25 model (1 = yes, blank = no)
