## Supplementary Table S3 for "Estimating the prevalence of undiagnosed Long COVID using health insurance claims data"

### Sheet: Sheet1
Table S3. All-predictor model performance across 1,000 bootstrapped samples of the model training dataset, comparing performance across incremental increases in probability thresholds
	Precision	Recall	F1 Score
≥ 50% predicted probability	79.4 (78.5 - 80.3)	71.7 (70.6 - 72.8)	75.4 (74.5 - 76.1)
≥ 60% predicted probability	82.9 (81.9 - 83.8)	65.6 (64.4 - 66.8)	73.2 (72.3 - 74.1)
≥ 70% predicted probability	86.3 (85.3 - 87.3)	58.5 (57.4 - 59.8)	69.8 (68.9 - 70.7)
≥ 80% predicted probability	90.0 (89.0 - 90.9)	49.8 (48.5 - 51.0)	64.2 (63.0 - 65.2)
≥ 90% predicted probability	94.1 (93.1 - 95.0)	37.0 (35.6 - 38.4)	53.1 (51.6 - 54.6)
