## Supplementary Table S4 for "Estimating the prevalence of undiagnosed Long COVID using health insurance claims data"

### Sheet: AllModels_VariableRanks
feature_name	predictor_description	all_predictors_model_mean_shap	all_predictors_model_shap_rank	temporal_model_allfolds_mean_shap	temporal_model_allfolds_shap_rank	binary_model_mean_shap	binary_model_shap_rank	expert_model_mean_shap	expert_model_shap_rank	top50_model_mean_shap	top50_model_shap_rank	top25_model_mean_shap	top25_model_shap_rank
office_visit	Office Visits (N)	1.76579	1	1.75011	1	0.199674	7	1.34113	1	1.385	1	1.22629	1
SYM013	Respiratory signs and symptoms	0.658935	2	0.773605	2	0.578618	1	0.657989	2	0.554082	2	0.54279	2
SYM007	Malaise and fatigue	0.432332	3	0.451892	3	0.370626	2	0.373399	3	0.36609	3	0.360255	4
ER	Emergency Room Visits (N)	0.407996	4	0.417193	5	0.226096	6	0.298595	7	0.333995	6	0.320249	7
ANTIASTHMA_BRONCHODILATORS	Antiasthma Bronchodilator Prescriptions (N)	0.386482	5	0.427577	4	0.343248	3	0.348352	5	0.360965	4	0.322459	6
FAC016	Exposure, encounters, screening or contact with infectious disease	0.347776	6	0.376177	6	0.0877636	19	0.358727	4	0.351802	5	0.362992	3
FAC008	Neoplasm-related encounters	0.294352	7	0.344336	7	0.0876815	20	0.309556	6	0.24763	9	0.285945	9
RSP002	Pneumonia (except that caused by tuberculosis)	0.288219	8	0.32864	8	0.235944	5	0.274848	8	0.243829	10	0.255515	11
FAC014	Medical examination/evaluation	0.272187	9	0.291139	9	0.098693	17			0.284816	7	0.308827	8
ins_type	Insurance Type	0.257964	10	0.256683	10	0.191672	8	0.203585	11	0.281875	8	0.325374	5
ADRENAL_CORTICOSTERIODS	Adrenal Corticosteroids Prescriptions (N)	0.225543	11	0.243931	11	0.246287	4	0.207786	10	0.233321	11	0.209945	14
FAC021	Personal/family history of disease (discontinued in v2025.1)	0.220771	12	0.215755	12	0.171235	10			0.162036	18	0.146347	20
RSP012	Respiratory failure; insufficiency; arrest	0.202115	13	0.206989	14	0.0977834	18	0.153742	12	0.218601	13	0.173244	17
SYM010	Nervous system signs and symptoms	0.201982	14	0.213876	13	0.173824	9	0.150138	14	0.158351	19	0.137375	22
MUS010	Musculoskeletal pain, not low back pain	0.197189	15	0.204454	15	0.0291697	53	0.237019	9	0.181322	16	0.271112	10
num_rx_pre_post	Total Prescriptions (N)	0.165435	16	0.160027	17	0.114229	13	0.14011	15	0.190239	15	0.165255	18
CIR007	Essential hypertension	0.162354	17	0.163478	16	0.00531049	158	0.136464	16	0.157835	20	0.183702	16
FAC025	Other specified status	0.154552	18	0.158637	18	0.0318509	47			0.196882	14	0.237183	12
SYM006	Abdominal pain and other digestive/abdomen signs and symptoms	0.13928	19	0.146266	19	0.0291365	54	0.150789	13	0.224441	12	0.206084	15
INF011	Sequela of specified infectious disease conditions	0.137994	20	0.143904	20	0.127077	12	0.132734	17	0.1324	23	0.132554	23
FAC003	Encounter for observation and examination for conditions ruled out (excludes infectious disease, neoplasm, mental disorders)	0.137514	21	0.14155	21	0.141226	11			0.133786	22	0.127984	24
specialist	Specialist Visits (N)	0.121018	22	0.106918	26	0.106468	15	0.121718	18	0.173502	17	0.224532	13
age	Patient age	0.120301	23	0.130609	22	0.0870438	21	0.0937772	23	0.148836	21	0.139136	21
race	Patient race	0.110342	24	0.0928758	31	0.0485989	33	0.0665105	29	0.0860842	42	0.0734166	25
INJ027	Other unspecified injury	0.107701	25	0.119262	25	0.0809119	23			0.12621	25	0.152184	19
ANTITUSSIVES_EXPECTORANTS	Antitissues Expectorant Prescriptions (N)	0.107303	26	0.102156	27	0.0865888	22	0.0892579	24	0.0982754	34
SKN007	Other specified and unspecified skin disorders	0.106576	27	0.119746	24	0.00851188	119	0.112258	20	0.130862	24
END010	Disorders of lipid metabolism	0.105999	28	0.124447	23	0.00969508	113	0.118067	19	0.115437	28
FAC010	Other aftercare encounter	0.102035	29	0.0859561	35	0.112724	14			0.101661	32
SKN001	Skin and subcutaneous tissue infections	0.0964148	30	0.0857503	36	0.0549218	28	0.0809762	25	0.0914586	38
MUS011	Spondylopathies/spondyloarthropathy (including infective)	0.096237	31	0.100404	29	0.00823304	125			0.0980837	35
EXT020	External cause codes: intent of injury, accidental/unintentional	0.0950364	32	0.082887	39	0.0547413	29			0.104629	30
ANTIEMETICS	Antimetic Prescriptions (N)	0.0939147	33	0.0924928	33	0.0754127	25	0.0662657	30	0.0707408	47
NEO073	Benign neoplasms	0.0936071	34	0.102029	28	0.0159822	91			0.0989027	33
SYM017	Abnormal findings without diagnosis	0.0902579	35	0.0829756	38	0.0063632	142	0.0940136	22	0.121786	26
hospitalization	Hospitalizations (N)	0.0889854	36	0.0797658	40	0.0347708	43	0.0521019	43	0.0891516	40
FAC009	Implant, device or graft related encounter	0.0866212	37	0.0933595	30	0.055	27			0.121375	27
RSP006	Other specified upper respiratory infections	0.0844182	38	0.0925573	32	0.00627791	144	0.0753469	27	0.102511	31
RSP008	Chronic obstructive pulmonary disease and bronchiectasis	0.0821117	39	0.0779956	42	0.0312836	48	0.0647361	32	0.111309	29
MUS038	Low back pain	0.081974	40	0.0690717	52	0.00840175	122	0.0949761	21	0.0371059	50
MUS025	Other specified connective tissue disease	0.0794628	41	0.0740512	47	0.0297546	52	0.0633478	35	0.0806248	44
ACS_MEDIAN_HH_INC_ZC	Median Household Income (zip code-level)	0.0779539	42	0.0909087	34	0.0416675	39	0.0430457	52	0.0790534	45
RSP007	Other specified and unspecified upper respiratory disease	0.0758042	43	0.0637231	55	0.00964393	114	0.0620101	36	0.0945439	36
POS_DIST_CLINIC_ZP	Population weighted distance (miles) to nearest clinic (zip code level)	0.0755158	44	0.0832801	37	0.035361	41	0.0490514	46	0.0863642	41
EYE002	Cataract and other lens disorders	0.07414	45	0.0649747	54	0.0231179	72			0.0944613	37
EYE009	Refractive error	0.0737448	46	0.0739361	48	0.0222055	74			0.0856673	43
MUS006	Osteoarthritis	0.0729482	47	0.0750298	44	0.0280926	57			0.0460983	49
ACS_PCT_UNEMPLOY_ZC	Proportion of the population that is unemployed (zip code-level)	0.072122	48	0.0743001	46	0.0601471	26	0.0640325	34	0.0735724	46
NVS016	Sleep wake disorders	0.0719404	49	0.073506	49	0.106324	16	0.0614578	37	0.0688258	48
POS_DIST_ED_ZP	Population weighted distance (miles) to nearest emergency department (zip code level)	0.071293	50	0.0748968	45	0.0267644	59	0.0539794	42	0.0904931	39
ACS_PCT_UNINSURED_ZC	Proportion of the population that is uninsured (zip code-level)	0.071292	51	0.0797379	41	0.0289649	55	0.0503824	45
ANTIVIRALS	Antiviral prescriptions (N)	0.0696889	52	0.0693533	51	0.0767107	24	0.0683891	28
CC_GRP_14	Cancer	0.0678757	53	0.0609657	59	0.0194196	78	0.0590511	39
SKN002	Other specified inflammatory condition of skin	0.0677833	54	0.0686104	53	0.0209775	77	0.0649699	31
HIFLD_DIST_UC_ZP	Population weighted distance (miles) to nearest urgent care (zip code level)	0.0670565	55	0.075035	43	0.0265293	60	0.0418258	56
END001	Thyroid disorders	0.066752	56	0.0622071	57	0.00176032	205	0.0640628	33
SYM014	Skin/Subcutaneous signs and symptoms	0.0657307	57	0.0611299	58	0.0139524	95	0.0568402	41
ANTIPSYCHOTICS	Antipsychotic prescriptions (N)	0.0606875	58	0.0567772	62	0.0176246	86	0.0454112	50
SYM011	Genitourinary signs and symptoms	0.0587239	59	0.0622784	56	0.00367102	181	0.0804652	26
EAR006	Other specified and unspecified disorders of the ear	0.0578515	60	0.055339	63	0.0034874	184	0.0435878	51
MBD005	Anxiety and fear-related disorders	0.0577749	61	0.0509874	70	0.00847419	120	0.0429768	53
GEN025	Other specified female genital disorders	0.0546939	62	0.0493755	72	0.0118639	101
NEO072	Neoplasms of unspecified nature or uncertain behavior	0.0546532	63	0.0492454	73	0.0304423	49
ACS_PCT_HS_GRADUATE_ZC	Proportion of the population with only high school diploma (zip code-level)	0.0537812	64	0.0710535	50	0.0190283	79	0.0266982	78
END003	Diabetes mellitus with complication	0.0537282	65	0.0309195	102	0.0128467	99	0.0349285	66
INJ024	Sprains and strains, initial encounter	0.0529454	66	0.0543324	66	0.0181113	84
GEN004	Urinary tract infections	0.0522006	67	0.0593765	60	0.0185912	81
RSP011	Pleurisy, pleural effusion and pulmonary collapse	0.050859	68	0.0286302	107	0.0441849	35	0.0473662	48
EYE005	Retinal and vitreous conditions	0.0500482	69	0.0432456	78	0.0162378	89
MUS007	Other specified joint disorders	0.0491616	70	0.0412828	82	0.0180771	85	0.0572772	40
FAC013	Contraceptive and procreative management	0.0484632	71	0.0510013	69	0.0297997	51
SYM016	Other general signs and symptoms	0.0474946	72	0.0435579	77	0.0127719	100	0.041737	57
EYE001	Cornea and external disease	0.0472375	73	0.0444291	75	0.00591162	150	0.0517889	44
FAC020	Lifestyle/life management factors	0.0466576	74	0.0538884	67	0.0501183	31	0.0477123	47
NVS010	Headache; including migraine	0.0462277	75	0.054914	64	0.0052458	159	0.03072	72
RSP001	Sinusitis	0.0459901	76	0.0415662	81	0.00712509	132	0.0234707	82
CC_GRP_4	Cerebrovascular Disease	0.0457283	77	0.0314286	98	0.0488718	32	0.0380808	62
ANTICOAGULANTS	Anticoagulant prescriptions (N)	0.0453213	78	0.023454	124	0.0254122	68	0.022158	87
sex	Patient sex	0.0453068	79	0.0421847	80	0.0426198	37	0.0428735	54
MUS026	Muscle disorders	0.0449026	80	0.0445563	74	0.00344298	186	0.034694	67
END002	Diabetes mellitus without complication	0.0443054	81	0.0309967	101	0.00205331	200	0.0407894	58
FAC012	Other specified encounters and counseling	0.0442099	82	0.0520846	68	0.0272133	58
EYE003	Glaucoma	0.0432112	83	0.0373794	86	0.00512619	161
SYM004	Nausea and vomiting	0.0426088	84	0.0327394	96	0.00368612	180	0.0373353	63
MBD002	Depressive disorders	0.0425524	85	0.0436884	76	0.00400347	173	0.0277138	75
ANTI_INFLAMMATORY_TOPICAL	Topical anti-inflammatory prescriptions (N)	0.0421564	86	0.0382247	85	0.0300891	50	0.0349549	65
CIR012	Nonspecific chest pain	0.0416188	87	0.0546476	65	0.0512208	30	0.039333	61
TOT_GRP	Total comorbid conditions diagnosed (N)	0.0414874	88	0.0581709	61	0.0135599	96	0.0401297	59
GEN006	Other specified and unspecified diseases of kidney and ureters	0.0412215	89	0.039399	83	0.0258791	63
MUS009	Tendon and synovial disorders	0.0408286	90	0.0428154	79	0.00663466	139	0.0420433	55
ERYTHROMYCINS_MACROLIDES	Erythromycin antibiotic prescriptions (N)	0.0406225	91	0.050658	71	0.0439966	36	0.0330373	69
SKELETAL_MUSCLE_RELAXANTS	Muscle relaxant prescriptions (N)	0.0401805	92	0.0304781	104	0.0338979	44	0.0163002	101
GEN009	Hematuria	0.0400229	93	0.0286165	108	0.00870756	117
FAC007	Encounter for mental health conditions	0.0389197	94	0.0334602	94	0.00578138	151	0.0459573	49
DEN001	Any dental condition including traumatic injury	0.03761	95	0.0334734	93	0.0254537	66
GEN012	Hyperplasia of prostate	0.0370964	96	0.0227653	127	0.00274022	191
ANTILIPEMIC_AGENTS	Antilipemic prescriptions (N)	0.0364677	97	0.0268211	113	0.00374348	179	0.0328451	70
GASTRIC_MEDICATIONS_OTHER	Gastric medications (N)	0.0364332	98	0.0358502	89	0.0477352	34	0.039747	60
ANTI_INFLAMMATORIES_NASAL	Nasal anti-inflammatory prescriptions (N)	0.0362368	99	0.0204056	136	0.0350375	42	0.0300536	73
INJ017	Superficial injury; contusion, initial encounter	0.0348189	100	0.0363776	88	0.00623734	146
INF008	Viral infection	0.0347952	101	0.035714	90	0.00706483	133	0.0225176	84
SYM012	Circulatory signs and symptoms	0.034628	102	0.0301391	106	0.0254171	67	0.0214846	89
RSP009	Asthma	0.0344957	103	0.0312337	99	0.00156341	209	0.0342468	68
NVS019	Nervous system pain and pain syndromes	0.0343548	104	0.0301977	105	0.0153897	94
CC_GRP_13	Renal Disease	0.0331349	105	0.0211039	133	0.00471662	165	0.00677701	144
ANTIDEPRESSANTS	Antidepressant prescriptions (N)	0.0330158	106	0.0373304	87	0.0411179	40	0.0270415	76
END007	Nutritional deficiencies	0.0323977	107	0.0283163	109	0.00147441	213	0.0155747	102
ANALGESICS	Analgesic Prescriptions (N)	0.0322913	108	0.0307621	103	0.00787262	126	0.0614326	38
GEN021	Menstrual disorders	0.0317978	109	0.0245459	119	0.0129161	98	0.0315459	71
DIG010	Abdominal hernia	0.0316146	110	0.0388961	84	0.0228429	73
NVS017	Nerve and nerve root disorders	0.0314871	111	0.026152	116	0.00159704	207
END009	Obesity	0.0310368	112	0.0329356	95	0.00698778	134	0.0222104	86
BLOOD_GLUCOSE_REGULATION_AGENTS	Blood glucose regulation agents prescriptions (N)	0.0309262	113	0.0245458	120	0.00826514	124	0.0270113	77
CIR017	Cardiac dysrhythmias	0.029805	114	0.0311947	100	0.025627	65	0.0164707	100
ANGIOTENSIN_II_INHIBITOR	Angiotensin II receptor blocker prescriptions (N)	0.0287857	115	0.0276066	111	0.011306	106	0.0264022	79
SYM001	Syncope	0.0285637	116	0.0261704	115	0.00595663	149	0.0238331	81
NVS006	Other nervous system disorders (often hereditary or degenerative)	0.0285213	117	0.0187902	150	0.00386868	177	0.0206483	90
RSP005	Acute bronchitis	0.0282913	118	0.0321739	97	0.00457468	167	0.0180598	95
CIR011	Coronary atherosclerosis and other heart disease	0.0281487	119	0.0223835	129	0.0116306	103	0.012697	116
SYM015	General sensation/perception signs and symptoms	0.0275742	120	0.0200193	139	0.00604793	147	0.0115281	122
DIG013	Diverticulosis and diverticulitis	0.027463	121	0.0272964	112	0.0322335	46
INF003	Bacterial infections	0.0267169	122	0.0246207	118	0.0104521	110
DIG004	Esophageal disorders	0.0264174	123	0.0282138	110	0.000432993	228	0.0357214	64
EAR001	Otitis media	0.0249728	124	0.0244109	121	0.0132479	97
SEDATIVES_HYPONTICS	Sedatives/hypnotic prescriptions (N)	0.0244676	125	0.0192003	146	0.0115903	104	0.0141255	107
END011	Fluid and electrolyte disorders	0.0241885	126	0.0240925	122	0.00467712	166	0.0179853	96
END016	Other specified and unspecified nutritional and metabolic disorders	0.0239779	127	0.0188512	149	0.00175132	206	0.00877793	132
GEN018	Inflammatory diseases of female pelvic organs	0.0238936	128	0.0211372	132	0.0190074	80
END005	Diabetes mellitus, Type 2	0.0238371	129	0.0196053	142	0	239.5	0.0219921	88
MUS028	Other specified bone disease and musculoskeletal deformities	0.0236464	130	0.0201007	137	0.00666218	138
INJ012	Open wounds to limbs, initial encounter	0.0233995	131	0.0207435	135	0.00192859	202
ANTIFUNGALS	Antifungal prescriptions (N)	0.0232581	132	0.0224337	128	0.0288261	56	0.00726977	139
GEN017	Nonmalignant breast conditions	0.0231308	133	0.0351949	92	0.00116546	217
PENICILLINS_AND_BETA_LACTAM_ANTIMICROBIALS	Beta-lactam antibiotic prescriptions (N)	0.0229613	134	0.0231086	126	0.0111758	107	0.0138439	109
ANTI_INFECTIVE_TOPICAL	Topical anti-infective prescriptions (N)	0.022839	135	0.0124898	176	0.0211157	76	0.0165286	99
INJ031	Allergic reactions	0.022749	136	0.0354662	91	0.0221746	75	0.0184694	93
CIR026	Peripheral and visceral vascular disease	0.0225493	137	0.0175871	155	0.00422191	170	0.0262463	80
DEN002	Nontraumatic dental conditions	0.0221779	138	0.0218542	130	0.00284416	190
MBD014	Neurodevelopmental disorders	0.0219735	139	0.0232705	125	0.000599914	224
CIR019	Heart failure	0.0218961	140	0.0180251	154	0.00333615	187	0.00992602	124
CIR008	Hypertension with complications and secondary hypertension	0.02189	141	0.0149495	162	0.00385867	178	0.0090455	128
SKN005	Contact dermatitis	0.021869	142	0.0174323	156	0	239.5	0.0182085	94
ANTICONVULSANTS	Anticoagulant prescriptions (N)	0.0217573	143	0.0264686	114	0.00624988	145	0.0174505	97
NVS020	Other nervous system disorders (neither hereditary nor degenerative)	0.0199148	144	0.019813	141	0.0256424	64	0.00839345	134
THYROID_MODIFIERS	Thyroid modifier prescriptions (N)	0.0198979	145	0.0200501	138	0.00842004	121	0.0290645	74
DIG014	Hemorrhoids	0.0198621	146	0.0235547	123	0.0252091	69
DIG021	Gastrointestinal hemorrhage	0.0196972	147	0.00924844	198	0.00548843	155
DIURETICS	Diuretic prescriptions (N)	0.0183057	148	0.019244	145	0.00520823	160	0.0142704	105
VITAMIN_D	Vitamin D prescriptions (N)	0.017827	149	0.0189417	148	0.0154536	93	0.0141373	106
EAR004	Hearing loss	0.0178152	150	0.0122832	177	0.00537599	156	0.00753068	138
ANTIRHEUMATICS	Antirheumatic prescriptions (N)	0.0175883	151	0.0194869	143	0.00575616	152	0.00870661	133
DIG019	Other specified and unspecified liver disease	0.0175462	152	0.0133302	172	0	239.5	0.0132894	112
RSP016	Other specified and unspecified lower respiratory disease	0.0174214	153	0.0162204	160	0.042133	38	0.0223701	85
DIG025	Other specified and unspecified gastrointestinal disorders	0.0173273	154	0.0145204	166	0.0109725	108	0.0231108	83
MUS013	Osteoporosis	0.0170654	155	0.0248855	117	0.00758141	129
DIG007	Gastritis and duodenitis	0.0170634	156	0.0198307	140	0.0040961	172	0.0126898	117
hispanic	Patient identifies as hispanic	0.017001	157	0.0194244	144	0.00902417	115	0.00898766	130
DIG008	Other specified and unspecified disorders of stomach and duodenum	0.0168681	158	0.0162446	159	0.00831774	123	0.0134394	110
HORMONES_SYNTHETICS_MODIFIERS_OTHER	Synthetic hormone prescriptions (N)	0.0166641	159	0.0183811	152	0.00782259	127	0.00546008	151
MUS021	Acquired foot deformities	0.0166403	160	0.0155382	161	0	239.5
CIR003	Nonrheumatic and unspecified valve disorders	0.016625	161	0.0104636	187	0.00770784	128	0.0186098	91
NVS011	Neurocognitive disorders	0.016571	162	0.0149386	163	0.00155103	210	0.0118839	119
BLD001	Nutritional anemia	0.0159023	163	0.0127871	174	0.005668	154	0.0184887	92
FAC022	Acquired absence of limb or organ	0.0158225	164	0.0141241	168	0.0185272	82
CIR014	Pulmonary heart disease	0.015659	165	0.0140578	169	0	239.5	0.00959049	126
ANTI_INFECTIVES_OTHER	Other anti-infective prescriptions (N)	0.0149485	166	0.012168	178	0.00599146	148	0.00461128	159
CIR033	Acute phlebitis; thrombophlebitis and thromboembolism	0.0145942	167	0.00752294	207	0.00031118	232	0.00755768	137
DIG017	Biliary tract disease	0.0145213	168	0.0181811	153	0.011332	105
TETRACYCLINES	Tetracycline antibiotic prescriptions (N)	0.0140366	169	0.0208915	134	0.0171056	88	0.00471989	157
DIG003	Diseases of mouth; excluding dental	0.0139362	170	0.00965214	192	0.000329755	231
urban	Patient residence urbanicity	0.0139014	171	0.0103216	189	0.00898978	116	0.00445882	162
VACCINES	Vaccines prescribed (N)	0.0138965	172	0.00955381	194	0.0262769	61	0.0132176	114
GEN005	Calculus of urinary tract	0.0134562	173	0.0184286	151	0.00655242	140
SULFONAMIDE_RELATED_ANTIMICROBIALS	Sulfonamide antibiotic prescriptions (N)	0.0130986	174	0.00947452	196	0.0245263	71	0.00290397	171
ANTIHISTAMINES_PIPERAZINE	Antihistamine piperazine prescriptions (N)	0.0130797	175	0.00901186	201	0.0156731	92	0.0134012	111
INF004	Fungal infections	0.0130179	176	0.0144518	167	0.00489439	163
BETA_BLOCKERS_RELATED	Beta blocker prescriptions (N)	0.0129568	177	0.0113172	183	0.0174898	87	0.0115667	121
SYM002	Fever	0.0127949	178	0.0101629	190	0.0104925	109	0.00573147	149
MBD007	Trauma- and stressor-related disorders	0.0127776	179	0.0147318	164	0.00353884	182	0.00821261	135
ALPHA_BLOCKERS_RELATED	Alpha Blocker Prescriptions (N)	0.0127627	180	0.0090831	199	0.00722118	131	0.0049447	154
GEN002	Acute and unspecified renal failure	0.0125173	181	0.0036498	229	0.00443981	169	0.00394959	164
CC_GRP_16	Metastatic Carcinoma	0.0124912	182	0.0120924	179	0.00536596	157	0.0109745	123
GEN008	Urinary incontinence	0.012376	183	0.0114941	181	0.00444441	168
MUS012	Biomechanical lesions	0.0119588	184	0.018949	147	0.00138544	214	0.00780939	136
EYE008	Oculofacial plastics and orbital conditions	0.0118991	185	0.0129183	173	0.00133603	215
NVS015	Polyneuropathies	0.0115976	186	0.00627441	217	0.00122191	216	0.00498112	153
SYM005	Dysphagia	0.0111791	187	0.0146442	165	0.00650543	141	0.00987024	125
ANTIULCER_AGENTS	Antiulcer agent prescriptions (N)	0.0106724	188	0.0170827	157	0.00396462	175	0.0170083	98
ELECTROLYTES_MINERALS	Electrolytes/mineral prescriptions (N)	0.0104113	189	0.0103264	188	0.0102996	111	0.00421042	163
BLD003	Aplastic anemia	0.0104106	190	0.00950304	195	0.00236051	196	0.00365211	166
CNS_STIMULANTS	CNS stimulant prescriptions (N)	0.0103937	191	0.00686896	212	0.00206379	199	0.0126458	118
GEN003	Chronic kidney disease	0.00990198	192	0.00731639	208	0.00157961	208	0.0129265	115
EAR002	Diseases of middle ear and mastoid (except otitis media)	0.00984833	193	0.00904997	200	0.00151313	212
END015	Other specified and unspecified endocrine disorders	0.00975944	194	0.0140058	170	0.000389872	229	0.0132273	113
CIR001	Chronic rheumatic heart disease	0.00942138	195	0.0105064	186	0.00302821	188	0.00924029	127
DIG022	Noninfectious gastroenteritis	0.00931259	196	0.00769969	205	0.00679634	136
NITROFURANS_ANTIMICROBIALS	Nitrofuran antibiotic prescriptions (N)	0.00898309	197	0.0113294	182	0.0162074	90	0.00467677	158
LAXATIVES	Laxative prescriptions	0.00891895	198	0.0169977	158	0.00107844	218	0.0015282	178
ANTI_INFECTIVE_TOPICAL_OPHTHALMIC	Topical opthalmic anti-infective prescriptions (N)	0.00886746	199	0.00721731	209	0.000716188	221	0.00305406	170
CC_GRP_2	Congestive Heart Failure	0.00857079	200	0.00488519	225	0.00344767	185	0.0033387	169
MOUTHWASHES	Mouthwash prescriptions (N)	0.00842084	201	0.00598988	218	0.00686427	135	0.00669862	145
CC_GRP_5	Dementia	0.00827383	202	0.00509301	223	0.00478615	164	0.00481511	156
INJ030	Drug induced or toxic related condition	0.0080933	203	0.00597212	219	0.0039744	174
BLD006	Coagulation and hemorrhagic disorders	0.00798316	204	0.00760355	206	0.00253375	195	0.0116004	120
EXT003	External cause codes: fall; initial encounter	0.00766694	205	0.010099	191	0.00260419	193
ANTI_INFLAMMATORIES_TOPICAL_OPHTHALMIC	Topical opthalmic anti-inflammatory prescriptions (N)	0.00760387	206	0.0127597	175	0.00299451	189	0.00565312	150
PARASYMPATHOLYTICS	Parasympatholytic prescriptions (N)	0.00754023	207	0.00490736	224	0.00351549	183	0.00691161	143
GEN023	Menopausal disorders	0.00730139	208	0.00526986	221	0.00186682	203	0.00903458	129
CIR031	Hypotension	0.00721557	209	0.006279	216	0.00153524	211	0.00334753	168
MUS003	Rheumatoid arthritis and related disease	0.00685246	210	0.00348419	230	0.00676288	137	0.00618689	147
GEN007	Other specified and unspecified diseases of bladder and urethra	0.00683486	211	0.00959168	193	0.0102442	112	0.0141059	108
INJ028	Adverse effects of drugs and medicaments, initial encounter	0.0068318	212	0.0066052	214	0.000307413	233	0.00714309	141
INF002	Septicemia	0.00671571	213	0.00344487	231	0.00254166	194
CALCIUM_CHANNEL_BLOCKERS	Calcium channel blocker prescriptions (N)	0.00614375	214	0.011092	184	0.0042	171	0.00446599	160
CC_GRP_9	Mild Liver Disease	0.00614162	215	0.00575399	220	0.0185042	83	0.00525844	152
CIR016	Conduction disorders	0.00592515	216	0.00935885	197	0.00267859	192	0.0147093	104
CC_GRP_6	Chronic Pulmonary Disease	0.00592378	217	0.0215548	131	0.0329872	45	0.0071697	140
LOCAL_ANESTHETICS_TOPICAL	Topical local anesthetic prescriptions (N)	0.00571002	218	0.00253221	236	0.000235253	235	0.00345086	167
EAR003	Diseases of inner ear and related conditions	0.00567169	219	0.00314585	232	0.0118102	102
CC_GRP_10	Diabetes without complications	0.0053501	220	0.00287317	235	0.00181443	204	0.0038364	165
FAC019	Socioeconomic/psychosocial factors	0.00520253	221	0.00451612	226	0.00394615	176
QUINOLONES	Quinolone prescriptions (N)	0.00519997	222	0.00646038	215	0.000575284	225	0.0089669	131
ANTIHYPERTENSIVE_COMBINATIONS	Antihypertensive prescriptions (N)	0.00508673	223	0.00694697	210	0.00729578	130	0.00445956	161
CIR013	Acute pulmonary embolism	0.00505181	224	0.00831401	203	0.0247462	70	0.00695792	142
EYE010	Blindness and vision defects	0.00480199	225	0.00886314	202	0.00497986	162	0.0152692	103
CC_GRP_7	Connective Tissue Disease - Rheumatic Disease	0.00460113	226	0.00511377	222	0.000257669	234	0.00248271	173
CIR015	Other and ill-defined heart disease	0.00443573	227	0.0138395	171	0.000438921	226	0.00632539	146
CNS_MEDICATIONS_OTHER	Other CNS medications (N)	0.00437676	228	0.00692595	211	0.00214891	198	0.00275855	172
CIR032	Other specified and unspecified circulatory disease	0.00399133	229	0.00825868	204	0.000984656	219	0.00157175	177
ACE_INHIBITORS	Ace Inhibitor Prescriptions (N)	0.00392047	230	0.0115966	180	0.00856395	118	0.00585687	148
CC_GRP_3	Peripheral Vascular Disease	0.00366538	231	0.00667264	213	0.0258848	62	0.00241141	174
BLD007	Diseases of white blood cells	0.00329382	232	0.0108046	185	0	239.5	0.00486055	155
ANTISPASMODICS_URINARY	Urinary antispasmodic prescriptions (N)	0.00235844	233	0.00421308	227	0	239.5	0.00017252	184
DEN003	Caries, periodontitis, and other preventable dental conditions	0.00224369	234	0.00308504	233	0.000683806	222
LINCOMYCINS	Lincomycin antibiotic prescriptions (N)	0.00207782	235	0.00416532	228	0.000604292	223	0.00208979	176
CC_GRP_18	Lung Cancer	0.00145885	236	0.000216968	241	0.000346806	230	0.000307347	182
CC_GRP_8	Peptic Ulcer Disease	0.001045	237	0	243	0.00043407	227	0.000819134	180
BLD008	Immunity disorders	0	240.5	0.0017833	237	0.0063486	143	0.0023846	175
CC_GRP_1	Myocardial Infarction	0	240.5	0.000842196	239	0.00571471	153	0.000410083	181
CC_GRP_11	Diabetes with complications	0	240.5	0.00299804	234	0.00215395	197	0.00124006	179
CC_GRP_12	Paraplegia and Hemiplegia	0	240.5	0.000510601	240	0	239.5	0	185.5
CC_GRP_15	Moderate or Severe Liver Disease	0	240.5	0	242	0.00201664	201	0	185.5
CC_GRP_17	AIDS/HIV	0	240.5	0.00110017	238	0.000915822	220	0.000212809	183

### Sheet: README
	To obtain estimates of the stability of mean SHAP values and variable importance ranks between the all predictors model and all sensitivity models, we compiled the model's final mean SHAP value for all included predictors, and the variable ranks based on mean SHAP values for the all predictors model, the temporal (four-fold average) model, the binary model, the expert informed model, the top 50 m…
Variable name	Variable description
feature_name	Name of the predictor in the source data
predictor_description	Detailed description of the predictor, with accompanying information on value type (e.g., N) or spatial scale where necessary.
all_predictors_model_mean_shap	Mean SHAP value of the predictor in the all predictors model
all_predictors_model_shap_rank	Predictor SHAP rank in the all predictors model
temporal_model_allfolds_mean_shap	Mean SHAP value of the predictor in the temporal model
temporal_model_allfolds_shap_rank	Predictor SHAP rank in the temporal model
binary_model_mean_shap	Mean SHAP value of the predictor in the binary model
binary_model_shap_rank	Predictor SHAP rank in the binary model
expert_model_mean_shap	Mean SHAP value of the predictor in the expert informed model
expert_model_shap_rank	Predictor SHAP rank in the expert informed model
top50_model_mean_shap	Mean SHAP value of the predictor in the top 50 model
top50_model_shap_rank	Predictor SHAP rank in the top 50 model
top25_model_mean_shap	Mean SHAP value of the predictor in the top 25 model
top25_model_shap_rank	Predictor SHAP rank in the top 25 model
