## Supplementary Table S5 for "Estimating the prevalence of undiagnosed Long COVID using health insurance claims data"

### Sheet: VariableRank_TemporalModel
feature_name	predictor_description	fold1_mean_shap	fold1_shap_rank	fold2_mean_shap	fold2_shap_rank	fold3_mean_shap	fold3_shap_rank	fold4_mean_shap	fold4_shap_rank	shap_mean_allfolds	final_rank
office_visit	Office Visits (N)	1.56329	1	1.85349	1	2.00365	1	1.58002	1	1.75011	1
SYM013	Respiratory signs and symptoms	0.703942	2	0.746992	2	0.837884	2	0.805604	2	0.773605	2
SYM007	Malaise and fatigue	0.403395	4	0.463446	3	0.489672	4	0.451056	3	0.451892	3
ANTIASTHMA_BRONCHODILATORS	Antiasthma Bronchodilator Prescriptions (N)	0.410137	3	0.427755	4	0.452741	5	0.419677	6	0.427577	4
ER	Emergency Room Visits (N)	0.348443	5	0.394528	6	0.495456	3	0.430344	4	0.417193	5
FAC016	Exposure, encounters, screening or contact with infectious disease	0.333757	6	0.394605	5	0.432093	6	0.344252	7	0.376177	6
FAC008	Neoplasm-related encounters	0.316458	7	0.355018	7	0.364407	8	0.341461	8	0.344336	7
RSP002	Pneumonia (except that caused by tuberculosis)	0.20143	11	0.314249	8	0.372614	7	0.426268	5	0.32864	8
FAC014	Medical examination/evaluation	0.273724	8	0.269274	9	0.332791	9	0.288766	9	0.291139	9
ins_type	Insurance Type	0.198939	12	0.250916	10	0.310553	10	0.266323	10	0.256683	10
ADRENAL_CORTICOSTERIODS	Adrenal Corticosteroids Prescriptions (N)	0.211632	9	0.236464	11	0.265859	11	0.261769	11	0.243931	11
FAC021	Personal/family history of disease (discontinued in v2025.1)	0.205652	10	0.231678	12	0.201187	16	0.224502	13	0.215755	12
SYM010	Nervous system signs and symptoms	0.195305	13	0.223307	13	0.241	14	0.195891	15	0.213876	13
RSP012	Respiratory failure; insufficiency; arrest	0.138584	18	0.204052	14	0.248428	13	0.236891	12	0.206989	14
MUS010	Musculoskeletal pain, not low back pain	0.144775	16	0.202181	15	0.254358	12	0.216504	14	0.204454	15
CIR007	Essential hypertension	0.154925	14	0.166949	16	0.191282	17	0.140754	19	0.163478	16
num_rx_pre_post	Total Prescriptions (N)	0.111124	21	0.163858	18	0.201814	15	0.163312	17	0.160027	17
FAC025	Other specified status	0.154031	15	0.144383	21	0.180764	19	0.155369	18	0.158637	18
SYM006	Abdominal pain and other digestive/abdomen signs and symptoms	0.110819	22	0.156751	19	0.180834	18	0.136659	20	0.146266	19
INF011	Sequela of specified infectious disease conditions	0.0615847	45	0.165096	17	0.161643	21	0.187291	16	0.143904	20
FAC003	Encounter for observation and examination for conditions ruled out (excludes infectious disease, neoplasm, mental disorders)	0.14443	17	0.146849	20	0.151543	24	0.123377	22	0.14155	21
age	Patient age	0.107364	23	0.123505	23	0.158056	23	0.133511	21	0.130609	22
END010	Disorders of lipid metabolism	0.0951378	27	0.133638	22	0.160025	22	0.108988	25	0.124447	23
SKN007	Other specified and unspecified skin disorders	0.11191	20	0.100115	32	0.148237	25	0.118721	23	0.119746	24
INJ027	Other unspecified injury	0.119315	19	0.11919	24	0.122142	27	0.116402	24	0.119262	25
specialist	Specialist Visits (N)	0.0698877	41	0.116834	25	0.165869	20	0.0750811	44	0.106918	26
ANTITUSSIVES_EXPECTORANTS	Antitissues Expectorant Prescriptions (N)	0.0896572	29	0.088574	35	0.122691	26	0.107701	26	0.102156	27
NEO073	Benign neoplasms	0.0956618	26	0.110992	26	0.113921	29	0.0875407	35	0.102029	28
MUS011	Spondylopathies/spondyloarthropathy (including infective)	0.097662	24	0.103272	30	0.109264	30	0.0914185	30	0.100404	29
FAC009	Implant, device or graft related encounter	0.0761337	34	0.104136	29	0.097945	35	0.0952237	27	0.0933595	30
race	Patient race	0.0672679	42	0.108398	27	0.106413	32	0.0894252	31	0.0928758	31
RSP006	Other specified upper respiratory infections	0.0851431	30	0.0885773	34	0.101412	34	0.0950969	28	0.0925573	32
ANTIEMETICS	Antimetic Prescriptions (N)	0.0761598	33	0.105856	28	0.106127	33	0.0818281	38	0.0924928	33
ACS_MEDIAN_HH_INC_ZC	Median Household Income (zip code-level)	0.058146	50	0.0990984	33	0.12181	28	0.0845807	37	0.0909087	34
FAC010	Other aftercare encounter	0.0927787	28	0.0707266	52	0.0854591	50	0.0948599	29	0.0859561	35
SKN001	Skin and subcutaneous tissue infections	0.0702582	39	0.0870641	38	0.0978712	36	0.0878076	34	0.0857503	36
POS_DIST_CLINIC_ZP	Population weighted distance (miles) to nearest clinic (zip code level)	0.0708604	38	0.0864819	40	0.107695	31	0.0680833	49	0.0832801	37
SYM017	Abnormal findings without diagnosis	0.0702343	40	0.087607	36	0.0855293	49	0.0885318	32	0.0829756	38
EXT020	External cause codes: intent of injury, accidental/unintentional	0.074961	35	0.087195	37	0.0907785	41	0.0786137	40	0.082887	39
hospitalization	Hospitalizations (N)	0.0664677	43	0.0730877	47	0.093455	38	0.0860528	36	0.0797658	40
ACS_PCT_UNINSURED_ZC	Proportion of the population that is uninsured (zip code-level)	0.0775086	32	0.0723228	49	0.0928728	39	0.0762473	42	0.0797379	41
RSP008	Chronic obstructive pulmonary disease and bronchiectasis	0.0398031	76	0.100929	31	0.0828544	52	0.088396	33	0.0779956	42
HIFLD_DIST_UC_ZP	Population weighted distance (miles) to nearest urgent care (zip code level)	0.0533739	56	0.0746944	46	0.0937874	37	0.0782842	41	0.075035	43
MUS006	Osteoarthritis	0.0633685	44	0.0870204	39	0.0774708	55	0.0722594	45	0.0750298	44
POS_DIST_ED_ZP	Population weighted distance (miles) to nearest emergency department (zip code level)	0.0514085	61	0.0789993	43	0.0890164	45	0.0801629	39	0.0748968	45
ACS_PCT_UNEMPLOY_ZC	Proportion of the population that is unemployed (zip code-level)	0.0583595	47	0.0713241	51	0.0922576	40	0.0752591	43	0.0743001	46
MUS025	Other specified connective tissue disease	0.0736366	36	0.0686849	55	0.0900881	44	0.0637953	50	0.0740512	47
EYE009	Refractive error	0.0966663	25	0.0655886	58	0.0751441	57	0.0583456	54	0.0739361	48
NVS016	Sleep wake disorders	0.0726519	37	0.074839	45	0.0903727	43	0.0561602	56	0.073506	49
ACS_PCT_HS_GRADUATE_ZC	Proportion of the population with only high school diploma (zip code-level)	0.0609292	46	0.071585	50	0.0906118	42	0.0610878	52	0.0710535	50
ANTIVIRALS	Antiviral prescriptions (N)	0.0835264	31	0.0856105	42	0.0886725	46	0.0196039	133	0.0693533	51
MUS038	Low back pain	0.050077	63	0.0696968	53	0.0882091	47	0.0683039	47	0.0690717	52
SKN002	Other specified inflammatory condition of skin	0.0526547	58	0.0863521	41	0.0806568	54	0.0547781	58	0.0686104	53
EYE002	Cataract and other lens disorders	0.0582721	48	0.0616148	61	0.0718739	59	0.0681379	48	0.0649747	54
RSP007	Other specified and unspecified upper respiratory disease	0.0492007	64	0.0503456	70	0.0836221	51	0.0717241	46	0.0637231	55
SYM011	Genitourinary signs and symptoms	0.0581808	49	0.0470356	74	0.0811587	53	0.0627384	51	0.0622784	56
END001	Thyroid disorders	0.0572625	52	0.0595143	62	0.0861898	48	0.0458617	73	0.0622071	57
SYM014	Skin/Subcutaneous signs and symptoms	0.0576982	51	0.0618662	60	0.0686036	62	0.0563514	55	0.0611299	58
CC_GRP_14	Cancer	0.0479429	67	0.0657589	57	0.0761814	56	0.0539796	61	0.0609657	59
GEN004	Urinary tract infections	0.0480999	66	0.0646341	59	0.0721009	58	0.0526711	62	0.0593765	60
TOT_GRP	Total comorbid conditions diagnosed (N)	0.0551532	53	0.0768111	44	0.0458745	86	0.0548448	57	0.0581709	61
ANTIPSYCHOTICS	Antipsychotic prescriptions (N)	0.051809	59	0.0554372	66	0.0700782	61	0.0497844	67	0.0567772	62
EAR006	Other specified and unspecified disorders of the ear	0.0486991	65	0.0666466	56	0.0683651	63	0.0376454	78	0.055339	63
NVS010	Headache; including migraine	0.0443597	70	0.0729342	48	0.0540524	73	0.0483094	69	0.054914	64
CIR012	Nonspecific chest pain	0.0471254	69	0.0405669	85	0.0713919	60	0.0595061	53	0.0546476	65
INJ024	Sprains and strains, initial encounter	0.0419717	72	0.0695846	54	0.0557253	70	0.0500479	66	0.0543324	66
FAC020	Lifestyle/life management factors	0.0513282	62	0.0519461	68	0.0596816	68	0.0525975	63	0.0538884	67
FAC012	Other specified encounters and counseling	0.0531117	57	0.0502066	71	0.0506808	79	0.0543393	59	0.0520846	68
FAC013	Contraceptive and procreative management	0.0546247	54	0.0397362	87	0.0636385	66	0.0460056	72	0.0510013	69
MBD005	Anxiety and fear-related disorders	0.0417196	73	0.0562785	65	0.0569326	69	0.0490187	68	0.0509874	70
ERYTHROMYCINS_MACROLIDES	Erythromycin antibiotic prescriptions (N)	0.0301925	87	0.0569903	64	0.0678776	64	0.0475716	71	0.050658	71
GEN025	Other specified female genital disorders	0.0415751	74	0.0593027	63	0.0445087	89	0.0521153	64	0.0493755	72
NEO072	Neoplasms of unspecified nature or uncertain behavior	0.0478665	68	0.0490683	73	0.0523867	77	0.0476602	70	0.0492454	73
MUS026	Muscle disorders	0.0370277	79	0.0393582	89	0.0476174	83	0.0542221	60	0.0445563	74
EYE001	Cornea and external disease	0.0363432	80	0.0461844	75	0.0442257	90	0.0509629	65	0.0444291	75
MBD002	Depressive disorders	0.0517646	60	0.0408855	83	0.0524424	75	0.0296611	103	0.0436884	76
SYM016	Other general signs and symptoms	0.0350676	81	0.0495317	72	0.0477704	82	0.041862	76	0.0435579	77
EYE005	Retinal and vitreous conditions	0.0429569	71	0.0450966	76	0.0427532	93	0.0421755	75	0.0432456	78
MUS009	Tendon and synovial disorders	0.0319677	86	0.0547606	67	0.050937	78	0.0335962	87	0.0428154	79
sex	Patient sex	0.0540547	55	0.0408756	84	0.0401716	100	0.0336369	86	0.0421847	80
RSP001	Sinusitis	0.028563	90	0.041818	81	0.0640416	65	0.0318422	95	0.0415662	81
MUS007	Other specified joint disorders	0.0376464	77	0.0395227	88	0.0610831	67	0.0268789	107	0.0412828	82
GEN006	Other specified and unspecified diseases of kidney and ureters	0.0374363	78	0.0424895	78	0.0460405	85	0.0316296	96	0.039399	83
DIG010	Abdominal hernia	0.0329114	83	0.0422527	80	0.0489742	81	0.0314463	98	0.0388961	84
ANTI_INFLAMMATORY_TOPICAL	Topical anti-inflammatory prescriptions (N)	0.0398812	75	0.0384762	91	0.041484	97	0.0330574	89	0.0382247	85
EYE003	Glaucoma	0.0319686	85	0.0358419	97	0.0409563	98	0.0407508	77	0.0373794	86
ANTIDEPRESSANTS	Antidepressant prescriptions (N)	0.0350088	82	0.0363333	96	0.0451506	88	0.032829	91	0.0373304	87
INJ017	Superficial injury; contusion, initial encounter	0.027869	94	0.0343492	98	0.0549616	72	0.0283307	105	0.0363776	88
GASTRIC_MEDICATIONS_OTHER	Gastric medications (N)	0.0283855	91	0.0409163	82	0.0415616	96	0.0325372	92	0.0358502	89
INF008	Viral infection	0.0206939	117	0.0438172	77	0.0555627	71	0.0227823	116	0.035714	90
INJ031	Allergic reactions	0.0220443	111	0.0375006	93	0.0389166	103	0.0434034	74	0.0354662	91
GEN017	Nonmalignant breast conditions	0.0236268	105	0.0423887	79	0.0392331	102	0.0355312	80	0.0351949	92
DEN001	Any dental condition including traumatic injury	0.0265796	98	0.0283165	112	0.0491462	80	0.0298513	102	0.0334734	93
FAC007	Encounter for mental health conditions	0.0326345	84	0.0306482	107	0.0386737	104	0.0318846	94	0.0334602	94
END009	Obesity	0.0216535	113	0.0328722	102	0.042672	94	0.0345448	83	0.0329356	95
SYM004	Nausea and vomiting	0.027398	96	0.030744	106	0.0441659	91	0.0286496	104	0.0327394	96
RSP005	Acute bronchitis	0.0220072	112	0.0287122	110	0.0432009	92	0.0347752	81	0.0321739	97
CC_GRP_4	Cerebrovascular Disease	0.0152418	144	0.0515002	69	0.0347678	111	0.0242048	112	0.0314286	98
RSP009	Asthma	0.0156644	141	0.0227291	129	0.0524217	76	0.0341196	85	0.0312337	99
CIR017	Cardiac dysrhythmias	0.0228655	108	0.0399823	86	0.0299059	122	0.0320249	93	0.0311947	100
END002	Diabetes mellitus without complication	0.023619	106	0.0284963	111	0.0407798	99	0.0310916	99	0.0309967	101
END003	Diabetes mellitus with complication	0.0200816	120	0.0325644	103	0.0527715	74	0.0182606	140	0.0309195	102
ANALGESICS	Analgesic Prescriptions (N)	0.0207224	116	0.0309599	105	0.0371851	106	0.0341811	84	0.0307621	103
SKELETAL_MUSCLE_RELAXANTS	Muscle relaxant prescriptions (N)	0.0275472	95	0.0270497	116	0.0454043	87	0.021911	123	0.0304781	104
NVS019	Nervous system pain and pain syndromes	0.0193358	123	0.0271462	114	0.0469942	84	0.0273146	106	0.0301977	105
SYM012	Circulatory signs and symptoms	0.0253891	102	0.0386489	90	0.0354729	109	0.0210456	126	0.0301391	106
RSP011	Pleurisy, pleural effusion and pulmonary collapse	0.0197438	121	0.033505	101	0.0297249	123	0.0315471	97	0.0286302	107
GEN009	Hematuria	0.0281607	92	0.0269212	117	0.0343475	112	0.0250365	111	0.0286165	108
END007	Nutritional deficiencies	0.0273588	97	0.0233724	127	0.0292206	125	0.0333133	88	0.0283163	109
DIG004	Esophageal disorders	0.0297499	89	0.0275649	113	0.0354379	110	0.0201026	132	0.0282138	110
ANGIOTENSIN_II_INHIBITOR	Angiotensin II receptor blocker prescriptions (N)	0.0298797	88	0.0224834	130	0.0233306	144	0.0347327	82	0.0276066	111
DIG013	Diverticulosis and diverticulitis	0.0251251	103	0.0270505	115	0.0307687	117	0.0262415	108	0.0272964	112
ANTILIPEMIC_AGENTS	Antilipemic prescriptions (N)	0.0264437	99	0.0215351	135	0.0355115	107	0.023794	114	0.0268211	113
ANTICONVULSANTS	Anticoagulant prescriptions (N)	0.0136401	159	0.0369175	95	0.0302506	120	0.0250659	110	0.0264686	114
SYM001	Syncope	0.0281585	93	0.0183355	149	0.0321375	114	0.02605	109	0.0261704	115
NVS017	Nerve and nerve root disorders	0.0170853	133	0.0291514	109	0.0255159	137	0.0328552	90	0.026152	116
MUS013	Osteoporosis	0.0256063	101	0.0251371	122	0.0286508	127	0.0201479	131	0.0248855	117
INF003	Bacterial infections	0.014805	147	0.0210659	137	0.0255529	136	0.0370588	79	0.0246207	118
GEN021	Menstrual disorders	0.0202912	118	0.0197357	144	0.0395888	101	0.0185678	139	0.0245459	119
BLOOD_GLUCOSE_REGULATION_AGENTS	Blood glucose regulation agents prescriptions (N)	0.0186523	126	0.0254019	120	0.0372379	105	0.0168911	149	0.0245458	120
EAR001	Otitis media	0.0123694	166	0.038042	92	0.0247005	139	0.0225319	119	0.0244109	121
END011	Fluid and electrolyte disorders	0.0165316	136	0.0188801	148	0.030291	119	0.0306672	100	0.0240925	122
DIG014	Hemorrhoids	0.0167771	135	0.0237397	126	0.0316845	115	0.0220174	122	0.0235547	123
ANTICOAGULANTS	Anticoagulant prescriptions (N)	0.0114536	172	0.0166115	157	0.0418646	95	0.0238861	113	0.023454	124
MBD014	Neurodevelopmental disorders	0.0131075	164	0.0322614	104	0.0265752	133	0.021138	125	0.0232705	125
PENICILLINS_AND_BETA_LACTAM_ANTIMICROBIALS	Beta-lactam antibiotic prescriptions (N)	0.0192076	124	0.0221378	133	0.0293773	124	0.0217119	124	0.0231086	126
GEN012	Hyperplasia of prostate	0.0264391	100	0.0253598	121	0.0247108	138	0.0145516	156	0.0227653	127
ANTIFUNGALS	Antifungal prescriptions (N)	0.0190167	125	0.0222687	131	0.0338348	113	0.0146146	155	0.0224337	128
CIR011	Coronary atherosclerosis and other heart disease	0.0115981	171	0.0243715	123	0.0355098	108	0.0180547	143	0.0223835	129
DEN002	Nontraumatic dental conditions	0.0138378	157	0.0338249	100	0.0208478	156	0.0189064	136	0.0218542	130
CC_GRP_6	Chronic Pulmonary Disease	0.0224464	110	0.0203204	141	0.0291712	126	0.0142812	157	0.0215548	131
GEN018	Inflammatory diseases of female pelvic organs	0.0234957	107	0.00915288	197	0.03158	116	0.0203204	130	0.0211372	132
CC_GRP_13	Renal Disease	0.0227799	109	0.0162783	159	0.0283424	128	0.017015	147	0.0211039	133
TETRACYCLINES	Tetracycline antibiotic prescriptions (N)	0.0135243	161	0.0255564	119	0.0220254	150	0.0224597	120	0.0208915	134
INJ012	Open wounds to limbs, initial encounter	0.0214422	115	0.0181216	150	0.0264515	135	0.0169587	148	0.0207435	135
ANTI_INFLAMMATORIES_NASAL	Nasal anti-inflammatory prescriptions (N)	0.0148292	146	0.0128714	174	0.0304381	118	0.0234837	115	0.0204056	136
MUS028	Other specified bone disease and musculoskeletal deformities	0.0176232	132	0.034251	99	0.0188968	162	0.00963201	181	0.0201007	137
THYROID_MODIFIERS	Thyroid modifier prescriptions (N)	0.0250198	104	0.0171939	155	0.0211389	155	0.0168477	150	0.0200501	138
SYM015	General sensation/perception signs and symptoms	0.0196119	122	0.0134818	171	0.0264968	134	0.0204867	128	0.0200193	139
DIG007	Gastritis and duodenitis	0.0215685	114	0.0208525	139	0.0165408	173	0.020361	129	0.0198307	140
NVS020	Other nervous system disorders (neither hereditary nor degenerative)	0.017643	131	0.0211215	136	0.0236725	142	0.0168151	151	0.019813	141
END005	Diabetes mellitus, Type 2	0.015266	143	0.0372987	94	0.0164245	175	0.00943177	183	0.0196053	142
ANTIRHEUMATICS	Antirheumatic prescriptions (N)	0.0141401	151	0.0232515	128	0.0219437	151	0.0186124	138	0.0194869	143
hispanic	Patient identifies as hispanic	0.0169581	134	0.0188825	147	0.0237178	141	0.0181391	141	0.0194244	144
DIURETICS	Diuretic prescriptions (N)	0.0107679	175	0.0255833	118	0.0225479	147	0.0180767	142	0.019244	145
SEDATIVES_HYPONTICS	Sedatives/hypnotic prescriptions (N)	0.00861537	190	0.0240938	125	0.0278068	131	0.0162851	153	0.0192003	146
MUS012	Biomechanical lesions	0.0122181	167	0.0172275	154	0.0283238	129	0.0180267	144	0.018949	147
VITAMIN_D	Vitamin D prescriptions (N)	0.0180516	129	0.0131173	172	0.028168	130	0.0164297	152	0.0189417	148
END016	Other specified and unspecified nutritional and metabolic disorders	0.016293	137	0.02089	138	0.0224238	148	0.015798	154	0.0188512	149
NVS006	Other nervous system disorders (often hereditary or degenerative)	0.0140245	152	0.0216232	134	0.0271142	132	0.0123988	166	0.0187902	150
GEN005	Calculus of urinary tract	0.0179407	130	0.0175122	152	0.0186748	164	0.0195865	134	0.0184286	151
HORMONES_SYNTHETICS_MODIFIERS_OTHER	Synthetic hormone prescriptions (N)	0.0183141	128	0.0222082	132	0.023116	145	0.00988621	177	0.0183811	152
DIG017	Biliary tract disease	0.0154651	142	0.0193963	145	0.0154862	181	0.0223769	121	0.0181811	153
CIR019	Heart failure	0.00920328	186	0.0140099	168	0.0299074	121	0.0189796	135	0.0180251	154
CIR026	Peripheral and visceral vascular disease	0.0138091	158	0.0190173	146	0.0188058	163	0.0187163	137	0.0175871	155
SKN005	Contact dermatitis	0.0135352	160	0.0300346	108	0.0124896	194	0.0136697	159	0.0174323	156
ANTIULCER_AGENTS	Antiulcer agent prescriptions (N)	0.013993	153	0.0171226	156	0.0196039	157	0.0176112	145	0.0170827	157
LAXATIVES	Laxative prescriptions	0.0183992	127	0.0206772	140	0.0192366	159	0.00967771	180	0.0169977	158
DIG008	Other specified and unspecified disorders of stomach and duodenum	0.0144334	150	0.0100762	191	0.0179137	169	0.0225551	118	0.0162446	159
RSP016	Other specified and unspecified lower respiratory disease	0.00943406	184	0.0108457	182	0.0145177	189	0.030084	101	0.0162204	160
MUS021	Acquired foot deformities	0.013977	154	0.0242057	124	0.0111494	201	0.0128205	163	0.0155382	161
CIR008	Hypertension with complications and secondary hypertension	0.0162098	138	0.00839221	202	0.0215	154	0.0136962	158	0.0149495	162
NVS011	Neurocognitive disorders	0.0093669	185	0.00948816	194	0.0236015	143	0.0172978	146	0.0149386	163
MBD007	Trauma- and stressor-related disorders	0.0126508	165	0.0141743	167	0.0216906	152	0.0104113	174	0.0147318	164
SYM005	Dysphagia	0.00774631	191	0.0199563	142	0.0175764	170	0.0132979	162	0.0146442	165
DIG025	Other specified and unspecified gastrointestinal disorders	0.010266	179	0.0129006	173	0.0141697	190	0.0207454	127	0.0145204	166
INF004	Fungal infections	0.0201714	119	0.0155859	163	0.0140096	191	0.00804053	192	0.0144518	167
FAC022	Acquired absence of limb or organ	0.00871864	189	0.0199413	143	0.0159407	179	0.0118957	167	0.0141241	168
CIR014	Pulmonary heart disease	0.013114	163	0.0103609	187	0.0222765	149	0.0104797	172	0.0140578	169
END015	Other specified and unspecified endocrine disorders	0.0119634	168	0.0142836	166	0.0244435	140	0.00533271	205	0.0140058	170
CIR015	Other and ill-defined heart disease	0.0139072	156	0.0160863	161	0.0216552	153	0.0037094	220	0.0138395	171
DIG019	Other specified and unspecified liver disease	0.00953019	182	0.0158791	162	0.0160998	178	0.0118115	168	0.0133302	172
EYE008	Oculofacial plastics and orbital conditions	0.0104997	176	0.0178065	151	0.0195783	158	0.00378892	218	0.0129183	173
BLD001	Nutritional anemia	0.00723188	193	0.0123057	176	0.0189959	161	0.012615	164	0.0127871	174
ANTI_INFLAMMATORIES_TOPICAL_OPHTHALMIC	Topical opthalmic anti-inflammatory prescriptions (N)	0.00557267	203	0.00654122	213	0.0162815	177	0.0226433	117	0.0127597	175
ANTI_INFECTIVE_TOPICAL	Topical anti-infective prescriptions (N)	0.0139339	155	0.0112198	181	0.0164083	176	0.00839715	189	0.0124898	176
EAR004	Hearing loss	0.00714083	195	0.0143178	165	0.0170243	172	0.0106498	170	0.0122832	177
ANTI_INFECTIVES_OTHER	Other anti-infective prescriptions (N)	0.00946115	183	0.0153586	164	0.0112822	200	0.0125701	165	0.012168	178
CC_GRP_16	Metastatic Carcinoma	0.0159552	139	0.0173292	153	0.00847436	212	0.00661068	197	0.0120924	179
ACE_INHIBITORS	Ace Inhibitor Prescriptions (N)	0.00998176	180	0.0116657	179	0.0164497	174	0.00828934	190	0.0115966	180
GEN008	Urinary incontinence	0.0110963	173	0.00727615	207	0.0230379	146	0.00456617	212	0.0114941	181
NITROFURANS_ANTIMICROBIALS	Nitrofuran antibiotic prescriptions (N)	0.0133405	162	0.010684	184	0.0128638	193	0.00842948	186	0.0113294	182
BETA_BLOCKERS_RELATED	Beta blocker prescriptions (N)	0.00724142	192	0.00995845	192	0.0180215	168	0.0100476	176	0.0113172	183
CALCIUM_CHANNEL_BLOCKERS	Calcium channel blocker prescriptions (N)	0.0118007	169	0.00783604	205	0.0139888	192	0.0107424	169	0.011092	184
BLD007	Diseases of white blood cells	0.0104313	177	0.0118955	178	0.0154021	182	0.00548954	204	0.0108046	185
CIR001	Chronic rheumatic heart disease	0.0152313	145	0.00326313	231	0.0152501	184	0.00828132	191	0.0105064	186
CIR003	Nonrheumatic and unspecified valve disorders	0.0107728	174	0.0106307	186	0.0108741	202	0.00957688	182	0.0104636	187
ELECTROLYTES_MINERALS	Electrolytes/mineral prescriptions (N)	0.00690117	196	0.00285043	232	0.0181949	166	0.013359	161	0.0103264	188
urban	Patient residence urbanicity	0.0159224	140	0.0108454	183	0.00781054	217	0.00670803	196	0.0103216	189
SYM002	Fever	0.00905219	187	0.00606277	216	0.0153156	183	0.0102211	175	0.0101629	190
EXT003	External cause codes: fall; initial encounter	0.0033546	216	0.0138325	169	0.0182996	165	0.00490928	210	0.010099	191
DIG003	Diseases of mouth; excluding dental	0.014498	149	0.00281732	234	0.0115236	198	0.00976963	179	0.00965214	192
GEN007	Other specified and unspecified diseases of bladder and urethra	0.0047622	209	0.00803075	204	0.0149927	186	0.0105811	171	0.00959168	193
VACCINES	Vaccines prescribed (N)	0.00519159	207	0.0136202	170	0.0173199	171	0.00208347	227	0.00955381	194
BLD003	Aplastic anemia	0.00482545	208	0.00659288	212	0.0181793	167	0.00841446	188	0.00950304	195
SULFONAMIDE_RELATED_ANTIMICROBIALS	Sulfonamide antibiotic prescriptions (N)	0.0116573	170	0.00596981	218	0.0150092	185	0.0052618	206	0.00947452	196
CIR016	Conduction disorders	0.00718945	194	0.00818864	203	0.0116441	197	0.0104132	173	0.00935885	197
DIG021	Gastrointestinal hemorrhage	0.0145982	148	0.0085719	200	0.00399611	226	0.00982757	178	0.00924844	198
ALPHA_BLOCKERS_RELATED	Alpha Blocker Prescriptions (N)	0.00328185	217	0.0106586	185	0.0147906	188	0.00760138	194	0.0090831	199
EAR002	Diseases of middle ear and mastoid (except otitis media)	0.00433211	212	0.00864787	199	0.00981687	206	0.013403	160	0.00904997	200
ANTIHISTAMINES_PIPERAZINE	Antihistamine piperazine prescriptions (N)	0.0047523	210	0.00369274	228	0.0191747	160	0.00842774	187	0.00901186	201
EYE010	Blindness and vision defects	0.0103919	178	0.00503589	223	0.0148501	187	0.00517469	207	0.00886314	202
CIR013	Acute pulmonary embolism	0.00166589	230	0.0163071	158	0.0113408	199	0.00394227	215	0.00831401	203
CIR032	Other specified and unspecified circulatory disease	0.00672229	199	0.00922542	196	0.0102704	204	0.0068166	195	0.00825868	204
DIG022	Noninfectious gastroenteritis	0.00263772	222	0.0161388	160	0.00814868	214	0.00387352	216	0.00769969	205
BLD006	Coagulation and hemorrhagic disorders	0.00535699	205	0.00841581	201	0.00804676	215	0.00859464	185	0.00760355	206
CIR033	Acute phlebitis; thrombophlebitis and thromboembolism	0.00884989	188	0.0122076	177	0.00318579	232	0.00584848	200	0.00752294	207
GEN003	Chronic kidney disease	0.00522367	206	0.00990046	193	0.00847499	211	0.00566645	201	0.00731639	208
ANTI_INFECTIVE_TOPICAL_OPHTHALMIC	Topical opthalmic anti-infective prescriptions (N)	0.00236616	225	0.0054551	220	0.0155193	180	0.00552869	203	0.00721731	209
ANTIHYPERTENSIVE_COMBINATIONS	Antihypertensive prescriptions (N)	0.00675905	198	0.0069532	208	0.0102495	205	0.00382619	217	0.00694697	210
CNS_MEDICATIONS_OTHER	Other CNS medications (N)	0.00595766	200	0.00936139	195	0.00914711	209	0.00323763	222	0.00692595	211
CNS_STIMULANTS	CNS stimulant prescriptions (N)	0.00955334	181	0.00515786	222	0.00830434	213	0.00446031	213	0.00686896	212
CC_GRP_3	Peripheral Vascular Disease	0.00317694	220	0.010128	190	0.0054098	224	0.00797588	193	0.00667264	213
INJ028	Adverse effects of drugs and medicaments, initial encounter	0.00351701	215	0.00631135	215	0.00733484	220	0.00925758	184	0.0066052	214
QUINOLONES	Quinolone prescriptions (N)	0.00407078	213	0.0102903	188	0.0105955	203	0.000884887	238	0.00646038	215
CIR031	Hypotension	0.00250781	223	0.00534233	221	0.0123177	195	0.00494818	209	0.006279	216
NVS015	Polyneuropathies	0.00686939	197	0.00404548	225	0.00934014	208	0.00484264	211	0.00627441	217
MOUTHWASHES	Mouthwash prescriptions (N)	0.00123169	233	0.0113088	180	0.00955755	207	0.00186148	229	0.00598988	218
INJ030	Drug induced or toxic related condition	0.00559398	202	0.00577019	219	0.00757399	218	0.00495032	208	0.00597212	219
CC_GRP_9	Mild Liver Disease	0.00564934	201	0.00873676	198	0.0029855	235	0.00564433	202	0.00575399	220
GEN023	Menopausal disorders	0.00238716	224	0.00683252	209	0.00574572	223	0.00611406	199	0.00526986	221
CC_GRP_7	Connective Tissue Disease - Rheumatic Disease	0	241.5	0.0102743	189	0.00788052	216	0.00230027	225	0.00511377	222
CC_GRP_5	Dementia	0.00319628	219	0.00670507	211	0.00889195	210	0.00157875	232	0.00509301	223
PARASYMPATHOLYTICS	Parasympatholytic prescriptions (N)	0.00538579	204	0.00631927	214	0.00607784	221	0.00184654	230	0.00490736	224
CC_GRP_2	Congestive Heart Failure	0.00206616	226	0.0128434	175	0.00311981	233	0.00151136	234	0.00488519	225
FAC019	Socioeconomic/psychosocial factors	0.00460063	211	0.00680487	210	0.00357819	230	0.00308079	223	0.00451612	226
ANTISPASMODICS_URINARY	Urinary antispasmodic prescriptions (N)	0.00189021	229	0.00430886	224	0.00734922	219	0.00330403	221	0.00421308	227
LINCOMYCINS	Lincomycin antibiotic prescriptions (N)	0.000317276	239	0.00270384	235	0.0122375	196	0.00140261	236	0.00416532	228
GEN002	Acute and unspecified renal failure	0.00135152	232	0.00740029	206	0.00386782	228	0.00197957	228	0.0036498	229
MUS003	Rheumatoid arthritis and related disease	0.00299899	221	0.00404432	226	0.00394731	227	0.00294614	224	0.00348419	230
INF002	Septicemia	0.000554804	235	0.0028353	233	0.00414558	225	0.00624381	198	0.00344487	231
EAR003	Diseases of inner ear and related conditions	0.00202957	227	0.0059769	217	0.00299914	234	0.00157779	233	0.00314585	232
DEN003	Caries, periodontitis, and other preventable dental conditions	0.000934212	234	0.00388381	227	0.00336516	231	0.00415698	214	0.00308504	233
CC_GRP_11	Diabetes with complications	0.000453254	236	0.00349275	229	0.00592258	222	0.00212356	226	0.00299804	234
CC_GRP_10	Diabetes without complications	0.0032171	218	0.000883471	239	0.00362896	229	0.00376317	219	0.00287317	235
LOCAL_ANESTHETICS_TOPICAL	Topical local anesthetic prescriptions (N)	0.00382806	214	0.00336384	230	0.00152706	237	0.00140987	235	0.00253221	236
BLD008	Immunity disorders	0.00162648	231	0.000835308	241	0.00295126	236	0.00172015	231	0.0017833	237
CC_GRP_17	AIDS/HIV	0.0020239	228	0.00145877	238	0	241	0.000918026	237	0.00110017	238
CC_GRP_1	Myocardial Infarction	0.000434156	237	0.00160902	237	0.00132561	238	0	241	0.000842196	239
CC_GRP_12	Paraplegia and Hemiplegia	0.000390988	238	0.00165142	236	0	241	0	241	0.000510601	240
CC_GRP_18	Lung Cancer	0	241.5	0.000867872	240	0	241	0	241	0.000216968	241
CC_GRP_15	Moderate or Severe Liver Disease	0	241.5	0	242.5	0	241	0	241	0	242
CC_GRP_8	Peptic Ulcer Disease	0	241.5	0	242.5	0	241	0	241	0	243

### Sheet: README
	To obtain estimates of model stability and performance over time, we developed “time stratified” models, wherein we used a four-fold cross-validation process to train and test a set of prediction models using the “all-predictor” set. We divided patients into four roughly equally sized data folds (Fold 1 = October 1st – December 31st 2021; Fold 2 = January 1st – February 28th 2022; Fold 3 = March …
Variable name	Variable description
feature_name	Name of the predictor in the source data
predictor_description	Detailed description of the predictor, with accompanying information on value type (e.g., N) or spatial scale where necessary.
fold1_mean_shap	Mean SHAP value of the predictor in the temporal model (Fold 1)
fold1_shap_rank	Predictor SHAP rank in the temporal model (Fold 1)
fold2_mean_shap	Mean SHAP value of the predictor in the temporal model (Fold 2)
fold2_shap_rank	Predictor SHAP rank in the temporal model (Fold 2)
fold3_mean_shap	Mean SHAP value of the predictor in the temporal model (Fold 3)
fold3_shap_rank	Predictor SHAP rank in the temporal model (Fold 3)
fold4_mean_shap	Mean SHAP value of the predictor in the temporal model (Fold 4)
fold4_shap_rank	Predictor SHAP rank in the temporal model (Fold 4)
shap_mean_allfolds	Mean SHAP value of the predictor in the temporal model (all folds)
final_rank	Predictor SHAP rank (final)
