## Supplementary Table S6 for "Estimating the prevalence of undiagnosed Long COVID using health insurance claims data"

### Sheet: Sheet1
Population Characteristics	Diagnosed		Predicted Undiagnosed*		Ratio (95% CI) §
	N	Prevalence†	N	Prevalence‡
Sex
Female	15525	1350.3	103612	9184	6.80 (6.69, 6.91)
Male or Missing||	8423	864.2	62597	6499.5	7.52 (7.36, 7.69)
Age Category
18 - 35	2533	526	31275	6547.4	12.45 (11.95, 12.95)
36 - 50	4381	1017	29446	6954.1	6.84 (6.63, 7.05)
51 - 64	5293	1345.7	30162	7835.8	5.82 (5.66, 6.01)
65 - 79	8942	1365.3	54182	8407.9	6.16 (6.02, 6.31)
80+	2799	1709	21144	13147.5	7.69 (7.39, 8.01)
Payer
Commercial	5555	847.9	43184	6694.6	7.90 (7.67, 8.14)
Dual (Medicare + Medicaid)	1855	2129	4950	5867.8	2.76 (2.62, 2.90)
Medicaid	5281	918.9	42153	7435.4	8.09 (7.87, 8.31)
Medicare Advantage	5150	1311.6	38635	10036.9	7.65 (7.42, 7.88)
Traditional Medicare	6107	1472.4	37287	9094.3	6.18 (6.02, 6.33)
Race
American Indian/Alaska Native	155	1278.6	858	7187.7	5.62 (4.77, 6.69)
Asian	274	626.6	1895	4400.7	7.02 (6.21, 8.06)
Black	550	691.6	4172	5320.2	7.69 (7.05, 8.43)
Native Hawaiian/Pacific Islander	29	1065.8	192	7174.9	6.73 (4.71, 10.44)
Other	3828	970.8	25809	6646.2	6.85 (6.62, 7.08)
White	16140	1259.3	111286	8825.9	7.01 (6.90, 7.12)
Missing	2972	957.8	21997	7189.5	7.51 (7.21, 7.79)
Ethnicity
Hispanic	1405	873.3	9317	5877	6.73 (6.38, 7.15)
Non-Hispanic	19785	1164.1	137251	8204.7	7.05 (6.94, 7.15)
Missing	2758	1045.1	19641	7557.1	7.23 (6.95, 7.51)
Urbanicity
Frontier	896	1592.6	4783	8645.7	5.43 (5.07, 5.83)
Rural	3273	1365.4	19095	8095.9	5.93 (5.71, 6.16)
Urban	19732	1082.9	142199	7926.7	7.32 (7.21, 7.42)
*Individuals with a probability of Long COVID (LC) >80% and who lacked an LC diagnostic code (U09.9) in their medical record were classified as predicted, undiagnosed LC.
†Diagnosed LC prevalence per 100,000 individuals in the subgroup, calculated based on the full target population (N=2,124,386).
‡Undiagnosed LC prevalence per 100,000 individuals in the subgroup, calculated based on a restricted target population (N=2,091,276), which excluded 33,110 individuals that were present in model training.
§ Subgroup-specific ratio between predicted undiagnosed and diagnosed LC. 95% bootstrap confidence intervals were computed from the 2.5th and 97.5th percentile of values based on mean prevalence estimates from 1,000 resamples of the restricted (predicted undiagnosed) and full (diagnosed) target populations.
|| Missing Sex comprised <11 observations among diagnosed LC and were combined with Male to protect data privacy.
